# Phenome-Wide Association Study of Actigraphy in the UK Biobank

**DOI:** 10.1101/2021.12.09.21267558

**Authors:** Thomas G. Brooks, Nicholas F. Lahens, Gregory R. Grant, Yvette I. Sheline, Garret A. FitzGerald, Carsten Skarke

## Abstract

Wrist-worn accelerometer actigraphy devices present the opportunity for large-scale data collection from people during their daily lives. Using data from approximately 100,000 participants in the UK Biobank, actigraphy-derived measures of physical activity, sleep, and diurnal rhythms were associated in exploration and validation cohorts with a full phenome-wide set of diagnoses, biomarkers and metadata. Rhythmicity was captured by two independent models based on accelerometer and skin temperature harnessing behavioral (diurnal) and molecular (circadian) components. We found that robust rhythms significantly with biomarkers, survival, and phenotypes including diabetes, hypertension, mood disorders, and chronic airway obstruction; these associations were comparable to those with physical activity and sleep. Surprisingly, associations were mostly consistent between the sexes, while modulation by age was significant. More importantly, rhythms were found to be powerful predictors of future diseases: a two standard deviation difference in wrist temperature rhythms corresponded to increases in rate of diagnosis of 61% in diabetes, 38% in chronic airway obstruction, 27% in anxiety disorders, and 22% in hypertension. Our PheWAS of actigraphy data in the UK Biobank establishes that rhythmicity is fundamental to modeling disease trajectories, as are physical activity and sleep. Integration of long-term remote biosensing into patient care could thus afford an individualized approach to risk management.
