## Supplementary material for "Phenome-Wide Association Study of Actigraphy in the UK Biobank": Table S 7 - Three Components results

### Sheet: Header
Table Of Contents
Summary	This spreadsheet contains 2 sheets with the results for each phenotype, modelled as a function of three distinct components of actigraphy-derived behavioral patterns. The three components are circadian rhythms (temp_RA variable), sleep quality (main_sleep_ratio_mean, aka sleep efficiency), and physical activity (acceleration_overall variable). All three components are included in a logistic regre…
PheCODEs	PheCODE associations with rhythms, sleep, and physical activity
Column	Description	Reference
phenotype	PheCODE of the phenotype	https://phewascatalog.org/phecodes
overall_p	p-value of the overall model, including all three components (rhythms, sleep, and PA)
circ_p	p-value of the contribution of the rhythmic component, beyond the sleep and PA components
sleep_p	p-value of the contribution of the sleep component, beyond the rhythm and PA components
physical_p	p-value of the contribution of the PA component, beyond the rhythm and sleep components
circ_eff	Regression coefficient of the logistic model per SD of the rhythm variable (temp_RA)
sleep_eff	Regression coefficient of the logistic model per SD of the sleep variable (main_sleep_ratio_mean)
physical_eff	Regression coefficient of the logistic model per SD of the physical activity variable (acceleration_overall)
circ_se	Standard error of circ_eff
sleep_se	Standard error of sleep_eff
physical_se	Standard error of physical_eff
overall_q	Benjamini-Hochberg corrected p-value from overall_p
circ_q	Benjamini-Hochberg corrected p-value from circ_p
sleep_q	Benjamini-Hochberg corrected p-value from sleep_p
physical_q	Benjamini-Hochberg corrected p-value from physical_p
Quantitative Traits	Quantitative trait (e.g., blood work) associations with rhythms, sleep, and physical activity
Column	Description	Reference
phenotype	PheCODE of the phenotype	https://phewascatalog.org/phecodes
overall_p	p-value of the overall model, including all three components (rhythms, sleep, and PA)
circ_p	p-value of the contribution of the rhythmic component, beyond the sleep and PA components
sleep_p	p-value of the contribution of the sleep component, beyond the rhythm and PA components
physical_p	p-value of the contribution of the PA component, beyond the rhythm and sleep components
circ_eff	Regression coefficient of the linear model per SD of the rhythm variable (temp_RA)
sleep_eff	Regression coefficient of the linear model per SD of the sleep variable (main_sleep_ratio_mean)
physical_eff	Regression coefficient of the linear model per SD of the physical activity variable (acceleration_overall)
circ_se	Standard error of circ_eff
sleep_se	Standard error of sleep_eff
physical_se	Standard error of physical_eff
overall_q	Benjamini-Hochberg corrected p-value from overall_p
circ_q	Benjamini-Hochberg corrected p-value from circ_p
sleep_q	Benjamini-Hochberg corrected p-value from sleep_p
physical_q	Benjamini-Hochberg corrected p-value from physical_p

### Sheet: PheCODEs
phenotype	overall_p	circ_p	sleep_p	physical_p	circ_eff	sleep_eff	physical_eff	circ_se	sleep_se	physical_se	overall_q	circ_q	sleep_q	physical_q
Diabetes mellitus	1.49337e-81	1.00322e-26	1.66014e-13	1.24148e-30	0.162705	-0.0874702	-0.209719	0.0152534	0.0118597	0.018315	9.40824e-80	1.26406e-24	2.09178e-12	5.2142e-29
Hypertension	3.64446e-93	1.68168e-14	1.2518e-33	4.54987e-36	0.0429926	-0.0641164	-0.0775422	0.00559489	0.00528282	0.00616013	4.59202e-91	1.05946e-12	1.57727e-31	2.86642e-34
Disorders of lipoid metabolism	1.63542e-42	2.57759e-13	0.000120947	1.92581e-22	0.0618812	-0.0288704	-0.0932388	0.00845078	0.00750613	0.00955115	4.12127e-41	1.08259e-11	0.000317486	3.03315e-21
Asthma	5.52567e-15	1.87008e-10	7.91186e-06	0.00840657	0.0669621	-0.0444421	0.0285447	0.0105112	0.00994779	0.0108319	2.24592e-14	5.89074e-09	2.6594e-05	0.0135798
Chronic airway obstruction	1.94171e-37	2.45391e-08	2.19312e-13	5.68447e-13	0.119498	-0.122036	-0.180409	0.0214975	0.0167093	0.0251788	3.0582e-36	6.18385e-07	2.51212e-12	4.77496e-12
Diseases of esophagus	3.28328e-22	1.28875e-07	6.01831e-07	3.82678e-08	0.0544902	-0.0465327	-0.0623799	0.0103187	0.00932149	0.0113451	2.06847e-21	2.70637e-06	2.36971e-06	1.71247e-07
Overweight, obesity and other hyperalimentation	1.48477e-18	1.58976e-07	4.11392e-06	1.97324e-05	0.0883117	-0.0615958	-0.0850987	0.0168802	0.0133759	0.019967	6.92894e-18	2.86157e-06	1.48101e-05	5.07405e-05
Poisoning by analgesics, antipyretics, and antirheumatics	1.66016e-15	4.12575e-07	5.25458e-06	0.00118941	0.133183	-0.100889	-0.0957706	0.0264644	0.0222553	0.0296222	6.97267e-15	6.49805e-06	1.8391e-05	0.00245682
Diverticulosis and diverticulitis	2.53306e-11	1.04097e-06	0.0122815	0.000458514	0.0583232	-0.0267577	-0.0464791	0.0119448	0.0106857	0.013267	7.42245e-11	1.45736e-05	0.020633	0.000996083
Osteoarthrosis	4.83834e-12	1.82344e-06	0.00388537	8.03684e-08	0.0500568	-0.027186	0.0608931	0.0104881	0.00941435	0.011346	1.4515e-11	2.29753e-05	0.00741753	3.16451e-07
Anxiety disorders	1.5274e-28	2.18238e-06	1.0616e-13	7.58455e-08	0.0946856	-0.127633	-0.118932	0.0200471	0.0172756	0.0221986	1.37466e-27	2.49982e-05	1.48624e-12	3.08275e-07
Other peripheral nerve disorders	3.93741e-32	2.45795e-06	0.000925014	7.16149e-30	0.104646	-0.0648042	0.243221	0.0222869	0.0195942	0.0218324	4.51012e-31	2.58085e-05	0.00191068	2.25587e-28
Other arthropathies	4.30773e-12	1.80928e-05	3.12962e-05	1.87247e-06	0.0527302	-0.0447511	0.0631975	0.0123023	0.0107467	0.0132616	1.35694e-11	0.000163922	8.76293e-05	6.55365e-06
Back pain	7.1462e-10	1.82135e-05	0.000149753	0.0524493	0.109492	-0.0824719	-0.0541804	0.0256536	0.0218179	0.0279606	1.80084e-09	0.000163922	0.000377377	0.0703043
Mood disorders	1.37811e-39	2.48884e-05	6.44185e-26	7.15833e-07	0.0731723	-0.156683	-0.093733	0.0173789	0.0149855	0.0189444	2.4806e-38	0.000209062	2.70558e-24	2.577e-06
Disorders of menstruation and other abnormal bleeding from female genital tract	9.40685e-06	3.05035e-05	0.853699	0.0166974	0.072845	-0.00350834	-0.0438758	0.0174819	0.0190257	0.0183366	1.69323e-05	0.000240215	0.891908	0.0259738
Cholelithiasis and cholecystitis	7.68552e-31	0.000134232	0.0226021	1.81701e-27	0.0646727	0.0360353	-0.219882	0.016954	0.0158101	0.0204186	8.06979e-30	0.000994894	0.0360489	3.81572e-26
Chemotherapy	2.65887e-19	0.000150672	3.5274e-08	1.6117e-07	0.0766008	-0.0966781	-0.11861	0.0202463	0.0175963	0.0227167	1.34007e-18	0.0010547	1.85188e-07	6.15376e-07
Other diseases of respiratory system, not elsewhere classified	1.19322e-21	0.000200732	1.3666e-08	4.58731e-09	0.0911044	-0.112865	-0.165241	0.0245698	0.0199941	0.0283896	6.95659e-21	0.00133117	7.48662e-08	2.51305e-08
Anal and rectal conditions	1.13534e-07	0.00037413	2.4128e-05	0.978128	0.0644766	-0.0674167	-0.000525077	0.0181448	0.0159886	0.0191526	2.42463e-07	0.00235702	7.07007e-05	0.978128
Allergic rhinitis	0.00315564	0.000467509	0.292439	0.514616	0.0521732	0.0162282	-0.00994252	0.0149217	0.0154155	0.0152574	0.00418538	0.00280505	0.361248	0.544887
Renal failure	7.41399e-52	0.00129106	2.69227e-17	1.43399e-27	0.0768203	-0.150966	-0.322662	0.0239102	0.0180136	0.0302635	2.33541e-50	0.00687888	5.65376e-16	3.61365e-26
Iron deficiency anemias	1.23621e-13	0.00129302	1.538e-09	0.0180036	0.0694236	-0.113008	-0.0554756	0.0216106	0.0188073	0.0234722	4.32673e-13	0.00687888	1.00073e-08	0.0276641
Sleep disorders	4.56177e-13	0.00131026	5.98177e-08	0.0046454	0.091208	-0.116129	-0.0927344	0.0284643	0.0215609	0.0328378	1.4738e-12	0.00687888	2.59897e-07	0.00843861
Other anemias	1.04333e-17	0.00144703	9.95112e-11	9.17469e-05	0.0652128	-0.111602	-0.0889313	0.0205007	0.0173394	0.0227826	4.695e-17	0.00691204	8.95601e-10	0.000218115
Nonspecific chest pain	1.78017e-14	0.0014758	0.0129845	2.69905e-10	0.043604	-0.0306394	-0.0965317	0.0137187	0.0123349	0.015307	7.00941e-14	0.00691204	0.021527	1.7899e-09
Peripheral enthesopathies and allied syndromes	0.00280982	0.00148115	0.248556	0.0749698	0.0690801	-0.0229484	0.0404661	0.0217696	0.0198922	0.022737	0.00376635	0.00691204	0.319572	0.0963897
Poisoning by antibiotics	2.79996e-09	0.00181035	0.000411935	0.000441206	0.0476672	-0.0497809	-0.0590294	0.0152871	0.0141013	0.0168094	6.53325e-09	0.00814658	0.000943706	0.000992714
Gastritis and duodenitis	5.546e-07	0.00188354	0.000885604	0.0257321	0.0412751	-0.0397212	-0.0321998	0.0132834	0.0119499	0.0144399	1.09187e-06	0.00818366	0.00185977	0.037827
Other mental disorder	6.62845e-19	0.00221666	1.93506e-10	2.12751e-06	0.0325061	-0.0589224	-0.0552517	0.0106211	0.00923947	0.0116463	3.21225e-18	0.00930999	1.49146e-09	6.87349e-06
Atopic/contact dermatitis due to other or unspecified	1.40239e-05	0.00289807	0.00024484	0.237317	0.064266	-0.074017	0.0259419	0.0216085	0.0202243	0.0219576	2.48876e-05	0.0117792	0.000593267	0.279457
Intervertebral disc disorders	0.000647537	0.00300611	0.0353211	0.332242	0.0542215	-0.0352569	-0.0188625	0.0182898	0.0167583	0.0194556	0.00100269	0.0118365	0.0542738	0.378324
Pneumonia	2.56621e-22	0.00350615	4.73129e-11	6.13432e-09	0.0550951	-0.103464	-0.124495	0.0188869	0.0157833	0.0214911	1.7018e-21	0.0133871	4.8826e-10	3.22052e-08
Symptoms involving female genital tract	0.0374272	0.00522405	0.683535	0.957645	0.08739	-0.0127675	-0.00180591	0.031372	0.0313219	0.0340038	0.0436651	0.0193597	0.733335	0.965306
Varicose veins	1.94695e-10	0.00608706	0.0489111	4.41585e-09	-0.0602138	-0.0414849	0.129441	0.0219785	0.0210784	0.0221829	5.21949e-10	0.0213916	0.0733667	2.51305e-08
Vertiginous syndromes and other disorders of vestibular system	0.000782738	0.00611187	0.0143597	0.50272	0.063221	-0.0501715	-0.0167442	0.0230898	0.0205144	0.0249854	0.0011468	0.0213916	0.0234977	0.541391
Alcohol-related disorders	9.15167e-14	0.0117141	1.58846e-09	0.00143218	0.0516664	-0.104134	-0.0710851	0.0205145	0.0173285	0.0223278	3.29843e-13	0.0398911	1.00073e-08	0.00291056
Hypothyroidism	0.000776667	0.0124232	0.765569	0.00431868	0.0378864	-0.00434601	-0.0481299	0.015159	0.0145754	0.0168711	0.0011468	0.0411927	0.810603	0.00800226
Psoriasis and related disorders	0.0250877	0.0146124	0.67189	0.184337	0.0757759	-0.0119702	-0.044564	0.0311018	0.028263	0.0335919	0.0303947	0.0472092	0.729811	0.2255
Abdominal pain	1.01621e-10	0.0163688	0.00922787	6.50858e-08	0.0276015	-0.0285926	-0.0671948	0.0114985	0.010983	0.0124383	2.78354e-10	0.0515617	0.0161488	2.73361e-07
Menopausal and postmenopausal disorders	0.0807249	0.0169919	0.505204	0.893103	0.0562572	-0.0158163	-0.00346837	0.0235891	0.023738	0.0258103	0.0884465	0.0522189	0.573474	0.914886
Other disorders of synovium, tendon, and bursa	3.57799e-10	0.0241593	0.102258	6.20737e-11	0.0634039	-0.042382	0.179248	0.0281644	0.0259575	0.0277555	9.39221e-10	0.0719115	0.143161	4.34516e-10
Dysphagia	6.09341e-05	0.0245412	0.0296054	0.00468812	0.0625184	-0.0535333	-0.0872742	0.0278437	0.0246413	0.0309349	0.000101022	0.0719115	0.0466286	0.00843861
Functional digestive disorders	1.1086e-09	0.0259898	0.0930594	3.22394e-08	0.028111	-0.0197336	-0.076869	0.0126276	0.0117503	0.0139137	2.7389e-09	0.0744254	0.133244	1.53134e-07
Urinary calculus	3.08882e-06	0.0274725	0.0917033	7.56322e-05	0.0596326	-0.0395199	-0.119675	0.0270827	0.0234495	0.0303668	5.89684e-06	0.076923	0.132812	0.000183263
Osteoporosis, osteopenia and pathological fracture	9.94685e-11	0.0313411	3.76754e-05	8.87223e-06	0.0485934	-0.0862039	-0.112792	0.0225849	0.0209549	0.025449	2.78354e-10	0.0858474	0.000101002	2.54069e-05
Benign neoplasm of other parts of digestive system	0.0278549	0.034358	0.495342	0.109717	0.059214	-0.0172033	-0.0500917	0.0280215	0.0252339	0.0313412	0.0328011	0.0921087	0.567391	0.138244
Breast cancer	5.63915e-05	0.0392796	0.9387	6.90595e-05	0.0419218	-0.00161858	-0.0903955	0.020346	0.0210469	0.0227499	9.47377e-05	0.101156	0.94621	0.000170617
Other tests	1.34058e-07	0.0393384	8.02041e-06	0.0284939	0.0478395	-0.0908231	-0.0558314	0.023234	0.0204143	0.025512	2.81521e-07	0.101156	2.6594e-05	0.0407981
Acquired foot deformities	2.16897e-06	0.0454936	0.527976	2.0298e-06	-0.0477492	-0.0151246	0.116836	0.0238915	0.0239673	0.0246966	4.20447e-06	0.114644	0.588716	6.73038e-06
Urinary tract infection	4.48644e-34	0.0474306	5.49329e-14	5.51422e-18	0.0411453	-0.129119	-0.210882	0.0207655	0.0172872	0.0246547	6.28102e-33	0.115138	8.65193e-13	6.31629e-17
Rheumatoid arthritis and other inflammatory polyarthropathies	3.9111e-08	0.0475171	0.00486582	1.66722e-05	0.0661267	-0.0784778	-0.167771	0.0334217	0.0279561	0.0392672	8.64558e-08	0.115138	0.00915065	4.46956e-05
Obstetrical/birth trauma	0.000652546	0.0547002	0.0120095	0.0329643	-0.0541927	0.102813	0.0544682	0.0282059	0.0409451	0.0255397	0.00100269	0.127106	0.0204486	0.0466686
Other symptoms of respiratory system	1.41634e-16	0.0550492	4.45581e-08	3.28145e-08	0.0452878	-0.106779	-0.150254	0.0236217	0.019612	0.0273495	6.15375e-16	0.127106	2.15935e-07	1.53134e-07
Noninflammatory female genital disorders	0.0520321	0.055483	0.0785066	0.886847	0.0469946	-0.0446828	-0.00368211	0.0245553	0.02541	0.0258767	0.0590635	0.127106	0.115021	0.914886
Inflammatory diseases of female pelvic organs	0.225952	0.0603491	0.513118	0.932169	0.0589745	-0.021585	-0.00278932	0.031436	0.0330097	0.032771	0.239243	0.135785	0.577258	0.947204
Ischemic Heart Disease	3.52522e-33	0.0622303	2.01229e-10	2.46544e-21	0.0238103	-0.0676896	-0.140752	0.012769	0.0106366	0.0148546	4.44178e-32	0.137562	1.49146e-09	3.45162e-20
Gastrointestinal hemorrhage	1.99275e-09	0.0643084	4.36495e-08	0.0457988	0.0299643	-0.0792902	-0.0346286	0.0162003	0.0145075	0.0173431	4.73747e-09	0.139704	2.15935e-07	0.0627244
Heart valve disorders	1.67625e-09	0.0698433	3.68146e-05	6.54876e-05	0.0502863	-0.0950976	-0.125772	0.0277626	0.0231469	0.0316456	4.06169e-09	0.148135	0.00010084	0.000165029
Benign neoplasm of colon	3.52613e-09	0.0705403	1.18611e-06	0.0030838	0.0257011	-0.0608469	-0.0461136	0.0142135	0.0125328	0.0155882	8.07804e-09	0.148135	4.52878e-06	0.00588725
Other ill-defined and unknown causes of morbidity and mortality	0.00107315	0.0772886	0.00192453	0.351631	0.0357021	-0.0576911	-0.0200469	0.0202174	0.0186232	0.0215252	0.00151929	0.159645	0.00384906	0.395585
Skin cancer	0.051741	0.0828281	0.576302	0.0227526	-0.0297787	0.00922847	-0.0430831	0.0171723	0.0165154	0.0189234	0.0590635	0.168328	0.636965	0.0341289
Symptoms affecting skin	1.56422e-05	0.0870727	0.00609924	0.00164434	0.0544362	-0.0767379	-0.110856	0.0318511	0.0280624	0.0353536	2.73738e-05	0.172478	0.0109786	0.00328868
Benign neoplasm of uterus	0.0255007	0.0876079	0.686774	0.0258184	0.0324678	-0.00807286	-0.045781	0.0190117	0.0200204	0.0205472	0.0306009	0.172478	0.733335	0.037827
Gout and other crystal arthropathies	5.90609e-06	0.0960903	0.447114	7.54175e-06	0.0483593	-0.0175022	-0.155027	0.0290812	0.023023	0.0348087	1.1107e-05	0.186267	0.521633	2.21908e-05
Other retinal disorders	0.173016	0.110152	0.44653	0.333286	0.0475731	-0.0199952	-0.0325383	0.0298026	0.026272	0.0336404	0.184746	0.210291	0.521633	0.378324
Noninfectious gastroenteritis	5.37818e-05	0.113937	0.00547519	0.00416163	0.0330872	-0.0529422	-0.0655695	0.0209387	0.0190797	0.0229083	9.15743e-05	0.21427	0.0101452	0.00782635
Abdominal hernia	0.000766681	0.118657	0.000400155	0.84707	0.0148941	-0.0308541	-0.00196947	0.00954458	0.00871355	0.010212	0.0011468	0.219864	0.000933695	0.882073
Nausea and vomiting	3.58328e-13	0.120858	0.000134261	3.01318e-09	0.0341651	-0.0752692	-0.148243	0.0220336	0.0197558	0.0251396	1.18814e-12	0.220354	0.000345242	1.80791e-08
Symptoms involving digestive system	0.047889	0.122419	0.0559994	0.464192	0.0263406	-0.0308652	-0.0133093	0.0170553	0.0161555	0.0181838	0.0553579	0.220354	0.0830108	0.508593
Other disorders of circulatory system	2.48738e-25	0.125601	1.69043e-05	9.41782e-20	0.0261718	-0.0622461	-0.183091	0.0170892	0.0144808	0.0202508	1.95881e-24	0.222898	5.32485e-05	1.18665e-18
Miscarriage; stillbirth	0.00728301	0.130532	0.399985	0.0067522	-0.0421456	0.0301235	0.0700918	0.0278831	0.0357959	0.0259007	0.00946041	0.228431	0.479982	0.0113437
Tobacco use disorder	3.13638e-56	0.139898	4.70095e-15	1.07793e-37	0.0292667	-0.127956	-0.295551	0.0198283	0.0163801	0.0233005	1.31728e-54	0.236798	8.46172e-14	1.35819e-35
Other headache syndromes	0.0118933	0.14113	0.0994123	0.0452702	0.0356334	-0.0378249	-0.0516755	0.0242251	0.0229689	0.025832	0.0149856	0.236798	0.140741	0.0626818
Bacterial infection NOS	1.68881e-20	0.142161	5.0376e-11	1.8992e-09	0.0313004	-0.115665	-0.147332	0.0213312	0.017702	0.0246616	8.86624e-20	0.236798	4.8826e-10	1.19649e-08
Hematuria	0.00119875	0.143553	0.00121866	0.331923	0.028695	-0.0558316	-0.0205376	0.0196228	0.0172803	0.0211696	0.00165981	0.236798	0.00247664	0.378324
Congestive heart failure; nonhypertensive	4.00928e-21	0.14471	4.84732e-09	8.47031e-12	0.0446431	-0.131863	-0.25921	0.0306268	0.0227272	0.0385008	2.19639e-20	0.236798	2.90839e-08	6.27799e-11
Other disorders of liver	2.41694e-08	0.174516	0.291478	2.19377e-08	0.0376012	-0.025864	-0.179303	0.0277063	0.0245253	0.0323293	5.43812e-08	0.28191	0.361248	1.10566e-07
Other disorders of bladder	4.19654e-07	0.187982	1.56641e-05	0.00753103	0.029038	-0.0798098	-0.065829	0.0220613	0.0185251	0.0246602	8.39308e-07	0.299819	5.06072e-05	0.0124857
Cancer, suspected or other	7.19432e-06	0.223572	0.000274681	0.00499196	0.0194894	-0.0516284	-0.0496451	0.0160145	0.0142	0.0176908	1.33307e-05	0.352125	0.000653016	0.00885897
Peptic ulcer (excl. esophageal)	0.00189522	0.229814	0.246387	0.00170742	0.0296067	-0.0248575	-0.0863879	0.0246621	0.0214492	0.0275955	0.00256771	0.357488	0.319572	0.00336148
Effects radiation NOS	1.55758e-07	0.237866	0.00222112	1.6598e-05	0.0385376	-0.0849019	-0.162301	0.0326682	0.0278586	0.0379795	3.2173e-07	0.361801	0.00437283	4.46956e-05
Diseases of sebaceous glands	0.438344	0.239667	0.899546	0.201811	-0.0304693	-0.00321019	-0.0351717	0.0259224	0.0254304	0.0275668	0.452716	0.361801	0.917875	0.242173
Rheumatic disease of the heart valves	4.74674e-12	0.241201	1.27774e-07	1.73012e-05	0.0320462	-0.115165	-0.136182	0.0273525	0.0219446	0.0318431	1.4515e-11	0.361801	5.19338e-07	4.54155e-05
Cerebrovascular disease	1.60333e-22	0.248739	5.38308e-08	1.58622e-16	-0.0252189	-0.0971773	-0.216436	0.0218694	0.0179333	0.0264981	1.12233e-21	0.365549	2.42238e-07	1.66553e-15
Benign neoplasm of skin	0.0215302	0.249502	0.193713	0.00636607	-0.0281422	0.0331705	-0.0720369	0.0244456	0.0255319	0.0264479	0.0265962	0.365549	0.26245	0.010988
Glaucoma	0.00181014	0.256736	0.031639	0.0100835	0.0293651	-0.0484555	-0.0750135	0.0258994	0.0225709	0.0291992	0.0024791	0.369177	0.0492162	0.0160826
Constipation	1.21464e-21	0.257838	5.32931e-10	6.02617e-12	0.0235638	-0.110184	-0.164228	0.0208284	0.0178318	0.0240332	6.95659e-21	0.369177	3.73051e-09	4.74561e-11
Other disorders of the kidney and ureters	0.00106698	0.277514	0.188973	0.000987328	0.0356173	-0.0370261	-0.123369	0.032815	0.0282052	0.037622	0.00151929	0.387726	0.258811	0.00207339
Hemorrhoids	0.0772696	0.279372	0.0373938	0.563273	0.0177091	-0.0317991	-0.0100038	0.0163724	0.0152818	0.0173084	0.0854032	0.387726	0.0567665	0.591437
Cataract	0.0128272	0.280024	0.373457	0.00669976	0.0132994	-0.00990377	-0.0376411	0.0123111	0.0111274	0.0138824	0.0160022	0.387726	0.452457	0.0113437
Secondary malignant neoplasm	6.36801e-11	0.373629	1.60051e-06	7.57305e-06	0.0220686	-0.102717	-0.126528	0.0248088	0.0215094	0.028387	1.82357e-10	0.511709	5.93129e-06	2.21908e-05
Other venous embolism and thrombosis	0.243328	0.381831	0.893657	0.0904838	0.0273463	-0.00375792	-0.0600732	0.0312789	0.0281117	0.0355253	0.255495	0.51732	0.917875	0.115161
Pleurisy; pleural effusion	6.42168e-10	0.386766	1.98328e-05	5.69463e-06	0.0225013	-0.0924607	-0.134897	0.0260025	0.0217553	0.0298749	1.65129e-09	0.518431	5.94984e-05	1.75006e-05
Hyperplasia of prostate	0.000999766	0.446989	0.000215588	0.488343	0.0128096	-0.0509265	-0.0126898	0.0168444	0.01376	0.0183126	0.00144794	0.592848	0.000532629	0.530442
Cardiac dysrhythmias	7.6883e-24	0.485725	1.83875e-17	2.72764e-07	0.010009	-0.102929	-0.0832066	0.0143577	0.0121219	0.0161993	5.69839e-23	0.637514	4.70649e-16	1.01083e-06
Other symptoms/disorders or the urinary system	1.71198e-29	0.491527	4.59868e-26	0.000230038	0.00992719	-0.128323	-0.0588279	0.0144317	0.0121896	0.0159795	1.6593e-28	0.638478	2.70558e-24	0.000536755
Hypotension	2.86003e-26	0.512386	1.38116e-10	5.07674e-16	0.0171536	-0.136162	-0.252943	0.0261859	0.0214074	0.0316856	2.40242e-25	0.653925	1.16017e-09	4.92053e-15
Cancer of prostate	0.155618	0.513798	0.202207	0.0610468	0.0159893	-0.0262655	0.0479985	0.0244895	0.0205997	0.0256373	0.167589	0.653925	0.271043	0.0792979
Endometriosis	0.000136571	0.541265	0.856515	1.0994e-05	0.0189402	0.00609188	-0.150749	0.0310075	0.0336922	0.0345006	0.00022348	0.681994	0.891908	3.07832e-05
Symptoms concerning nutrition, metabolism, and development	8.14749e-06	0.557482	0.000496049	0.000451971	-0.0168049	-0.0887172	-0.110926	0.0286518	0.0255631	0.0317425	1.4878e-05	0.689742	0.00107762	0.000996083
Inflammatory bowel disease and other gastroenteritis and colitis	0.000711022	0.562493	0.0106354	0.00236671	-0.0182326	-0.0729666	-0.104654	0.0314863	0.0286368	0.0345531	0.00107938	0.689742	0.018357	0.00458778
Pulmonary heart disease	9.1623e-14	0.563837	0.00603496	4.58679e-13	-0.0181461	-0.0727921	-0.278513	0.0314449	0.0265821	0.0392764	3.29843e-13	0.689742	0.0109786	4.12811e-12
Injury, NOS	0.0277008	0.57359	0.00757725	0.168492	0.0158141	-0.0671967	0.039607	0.0281032	0.0252185	0.028779	0.0328011	0.694927	0.0134469	0.208138
Complications of transplants and reattached limbs	6.9557e-08	0.581462	5.26157e-08	0.0336579	-0.0168644	-0.133871	-0.0740969	0.0305965	0.0248421	0.0349408	1.51107e-07	0.696618	2.42238e-07	0.0471211
Degenerative skin conditions and other dermatoses	0.564769	0.589683	0.636927	0.194408	-0.0145924	0.0122247	-0.0386918	0.0270604	0.0259015	0.0298301	0.569287	0.696618	0.697851	0.235533
Polyp of female genital organs	0.023687	0.594961	0.458833	0.00528848	0.0117092	-0.0169655	-0.0679216	0.0220247	0.022904	0.0243792	0.0289763	0.696618	0.530394	0.00925484
Disorders of refraction and accommodation; blindness and low vision	0.0721475	0.597101	0.329933	0.016171	0.0172458	0.0303406	-0.0887608	0.0326308	0.0311546	0.0369942	0.0804476	0.696618	0.403607	0.0254693
Cardiac conduction disorders	2.0561e-13	0.628097	1.31578e-08	2.02763e-06	0.0114106	-0.106475	-0.130578	0.0235564	0.0188164	0.0275908	7.00186e-13	0.726057	7.48662e-08	6.73038e-06
Migraine	1.68741e-05	0.657824	0.247018	3.7153e-06	0.00880773	-0.0233705	-0.100161	0.0198861	0.0201916	0.0217044	2.91252e-05	0.753508	0.319572	1.17032e-05
Ovarian cyst	0.254621	0.708004	0.903306	0.0532789	0.0105754	0.00367056	-0.0591811	0.0282368	0.0302138	0.0306512	0.265143	0.80368	0.917875	0.0706647
Superficial cellulitis and abscess	0.00911703	0.729685	0.00347166	0.205319	0.00940077	-0.0667265	-0.0384926	0.0272068	0.0228792	0.0304062	0.0116035	0.814957	0.00672969	0.244058
Lipoma	0.00534684	0.730874	0.441457	0.000584133	-0.00989003	-0.0208524	0.0989482	0.0287543	0.0270954	0.0288829	0.00701772	0.814957	0.521633	0.00124747
Hearing loss	0.000393694	0.745	0.000462807	0.0465489	0.00843122	-0.0767246	-0.0579066	0.0259237	0.0219718	0.0291206	0.000627917	0.823421	0.00102305	0.0630663
Malignant neoplasm of other and ill-defined sites within the digestive organs and peritoneum	0.000147806	0.759554	0.000603101	0.00775816	-0.00966315	-0.0911522	-0.0962736	0.0315732	0.0266864	0.0362574	0.000238763	0.832207	0.00128798	0.0126952
Nonspecific findings on examination of blood	1.92971e-07	0.812989	1.80529e-05	0.000318359	-0.00581	-0.0863389	-0.100167	0.0245595	0.0202005	0.0278966	3.92167e-07	0.883074	5.54798e-05	0.000729332
Appendiceal conditions	0.781134	0.875846	0.98059	0.319072	-0.00483138	0.000737288	0.0318814	0.0309237	0.0303054	0.0320096	0.781134	0.943219	0.98059	0.37225
Open wounds of head; neck; and trunk	0.000500566	0.897619	3.00249e-05	0.46359	-0.00389858	-0.110653	0.0230468	0.0302994	0.0266816	0.0314502	0.000788391	0.946972	8.59805e-05	0.508593
Disorders of fluid, electrolyte, and acid-base balance	8.67403e-42	0.899291	1.86766e-17	1.02188e-23	0.00304429	-0.160201	-0.29406	0.0240547	0.0190705	0.0298642	1.82155e-40	0.946972	4.70649e-16	1.83939e-22
Viral infection	0.0081465	0.902823	0.0215513	0.0217798	0.00401044	-0.0714306	-0.0806677	0.032847	0.0311538	0.0352441	0.0104741	0.946972	0.0348136	0.0330634
Syncope and collapse	4.86655e-14	0.909394	7.83978e-08	3.94141e-08	-0.00283562	-0.112654	-0.156688	0.0249169	0.0211003	0.0287147	1.85814e-13	0.946972	3.29271e-07	1.71247e-07
Disorder of skin and subcutaneous tissue NOS	0.151444	0.933353	0.290813	0.0539997	0.00233736	-0.0274234	-0.0594997	0.02795	0.0259693	0.0309143	0.1645	0.96165	0.361248	0.0708745
Other disorders of eyelids	0.562189	0.938754	0.275069	0.420151	0.00197402	-0.0256094	-0.0228097	0.0256913	0.0234697	0.0282986	0.569287	0.96165	0.350088	0.468486
Other disorders of eye	0.059749	0.978482	0.168299	0.0266636	0.000773156	-0.0349432	-0.0724974	0.0286644	0.0253771	0.0327569	0.0672176	0.984817	0.233029	0.0386163
Genital prolapse	0.556654	0.983402	0.220212	0.513916	-0.000448364	0.0275933	0.0154263	0.0215513	0.0225111	0.0236339	0.569287	0.984817	0.29207	0.544887
Hemorrhage or hematoma complicating a procedure	0.00117913	0.984817	0.000460682	0.118114	-0.000620566	-0.0987658	-0.0560011	0.0326092	0.0283379	0.0358721	0.00165078	0.984817	0.00102305	0.147351

### Sheet: Quantitative Traits
phenotype	overall_p	circ_p	sleep_p	physical_p	circ_eff	sleep_eff	physical_eff	circ_se	sleep_se	physical_se	overall_q	circ_q	sleep_q	physical_q
triglycerides	1.1584e-65	3.45584e-38	0.00467064	5.85989e-20	0.0500605	-0.0109979	-0.0367327	0.00387196	0.00388752	0.00401452	8.01225e-65	2.86835e-36	0.00791149	2.70206e-19
hdl_cholesterol	1.67783e-131	3.18674e-24	0.063956	1.21749e-99	-0.037281	-0.0068133	0.080728	0.00366997	0.00367785	0.00380255	3.4815e-130	1.3225e-22	0.0899721	2.5263e-98
high_light_scatter_reticulocyte_count	3.23977e-48	1.71785e-22	9.44489e-11	1.00087e-11	0.0374675	-0.0249897	-0.0270994	0.00383851	0.0038584	0.00398072	1.92072e-47	4.75271e-21	5.22617e-10	3.07675e-11
urine_creatinine	6.51098e-87	3.1788e-22	5.30515e-18	2.66175e-37	0.0368891	-0.033116	-0.0503473	0.00380373	0.00382882	0.00394251	9.00685e-86	6.59601e-21	1.46776e-16	1.57804e-36
alanine_aminotransferase	3.06295e-22	1.10105e-20	0.153848	0.04427	0.0365442	-0.00561095	-0.00816709	0.00391722	0.00393451	0.00406007	8.76637e-22	1.82775e-19	0.196453	0.0574127
waist_circumference	7.42951e-178	1.7158e-19	1.64555e-19	1.11664e-120	0.0155111	-0.015595	-0.0417142	0.00171718	0.00172559	0.00178212	3.08325e-176	2.17893e-18	6.82905e-18	4.63404e-119
high_light_scatter_reticulocyte_percent	7.86499e-44	1.83765e-19	1.08299e-11	3.99792e-10	0.035175	-0.0266244	-0.0252811	0.00389729	0.00391749	0.00404168	3.62663e-43	2.17893e-18	7.49065e-11	1.07041e-09
weight	7.19757e-75	6.30418e-19	0.456137	7.65947e-67	-0.0137052	-0.00115467	-0.0276678	0.00154178	0.00154942	0.00160009	5.97399e-74	6.54058e-18	0.504792	1.05956e-65
pulse_rate_V0	2.21717e-187	7.6211e-19	5.79558e-17	8.93373e-134	0.0361668	-0.034299	-0.104704	0.00407824	0.00409703	0.00424357	1.84025e-185	7.02834e-18	1.20258e-15	7.415e-132
hand_grip_strength_left	2.31745e-46	3.20191e-18	4.53275e-16	3.70216e-09	-0.0233992	0.0219468	0.0164517	0.00268753	0.002701	0.00278948	1.20218e-45	2.65759e-17	7.52437e-15	9.60248e-09
hip_circumference	2.34788e-74	5.09453e-18	5.31034e-08	4.08533e-61	-0.0178207	0.0112594	-0.0352818	0.00205931	0.00206929	0.00213694	1.77158e-73	3.84405e-17	2.09885e-07	4.84403e-60
white_blood_cell_count	7.06784e-78	1.0552e-15	1.11945e-15	3.2092e-39	0.0327197	-0.0328744	-0.0554105	0.00407859	0.00410159	0.00422633	6.51812e-77	7.29845e-15	1.32735e-14	2.2197e-38
vitamin_D	2.17274e-124	3.42986e-15	0.00392022	4.20741e-98	-0.0324972	0.0119775	0.089962	0.00412598	0.00415219	0.00427175	3.60675e-123	2.18983e-14	0.00692295	6.9843e-97
hand_grip_strength_right	1.11544e-31	3.4581e-14	1.21085e-14	0.00772519	-0.0204915	0.0209528	0.00747032	0.00270281	0.00271527	0.00280425	4.62909e-31	2.05016e-13	1.25625e-13	0.011055
gamma_glutamyltransferase	1.50561e-44	4.12124e-14	8.13043e-14	6.03683e-14	0.0304257	-0.0301881	-0.0313231	0.00402517	0.00404131	0.00417141	7.35093e-44	2.28042e-13	7.49806e-13	2.38599e-13
immature_reticulocyte_fraction	1.60497e-24	7.07203e-14	0.000284982	6.20753e-07	0.0299397	-0.014584	-0.0206703	0.00399824	0.00401896	0.00414637	5.3285e-24	3.66862e-13	0.000576914	1.3925e-06
urine_sodium	1.06701e-17	1.41142e-13	0.000241714	6.60979e-05	0.0288189	-0.0143992	0.016115	0.00389611	0.00392232	0.00403868	2.53034e-17	6.89105e-13	0.000527954	0.000121914
neutrophil_count	4.64183e-85	1.92111e-13	5.69405e-22	1.3493e-41	0.0299602	-0.0394573	-0.0570632	0.00407303	0.00409374	0.00422047	5.50389e-84	8.85846e-13	4.72606e-20	1.01811e-40
apolipoprotein_A	6.62732e-137	2.95912e-13	0.0485809	4.65041e-118	-0.0281174	-0.0076067	0.0924301	0.00385277	0.00385678	0.00399201	1.83356e-135	1.29267e-12	0.073386	1.28661e-116
arterial_stiffness_position_of_shoulder	9.65489e-26	5.2691e-13	0.0543219	2.57861e-11	0.0459266	-0.0121389	-0.0434819	0.00635926	0.00630805	0.0065172	3.64253e-25	2.18668e-12	0.0791003	7.64373e-11
urate	6.01508e-23	5.74536e-11	0.0538422	6.02138e-11	0.0211167	-0.0062446	-0.0218621	0.00322325	0.00323867	0.0033406	1.78304e-22	2.27078e-10	0.0791003	1.72336e-10
arterial_stiffness_arterial_stiffness_index	7.72262e-12	6.56073e-11	0.839575	0.0118532	0.0419426	-0.00128918	-0.016558	0.0064199	0.00636821	0.00657935	1.28196e-11	2.47518e-10	0.839575	0.015868
arterial_stiffness_pulse_rate	2.32635e-80	7.68212e-11	2.64566e-08	1.11943e-55	0.0427726	-0.0362732	-0.106115	0.00657078	0.00651787	0.00673398	2.41359e-79	2.77224e-10	1.09795e-07	1.1614e-54
apolipoprotein_B	4.90159e-26	1.00666e-10	1.94067e-06	2.08098e-13	0.0253465	0.0187251	-0.0298406	0.00391933	0.00393389	0.00406265	1.93729e-25	3.48137e-10	6.19521e-06	7.50963e-13
arterial_stiffness_peak_to_peak_time	3.37303e-11	5.71402e-10	0.515855	0.0100901	-0.0404283	0.00420256	0.0171915	0.0065201	0.0064679	0.00668169	5.38387e-11	1.89705e-09	0.556052	0.0139579
shbg	2.3813e-16	9.92743e-10	5.75553e-09	0.00348316	-0.0227287	-0.0216792	0.0112443	0.00371894	0.00372201	0.00384861	5.06789e-16	3.16914e-09	2.51426e-08	0.00555966
glycated_heamoglobin	1.26079e-21	1.28482e-09	5.62337e-13	0.00598166	0.0224812	-0.0268845	0.0105633	0.00370354	0.00372834	0.00384276	3.37567e-21	3.94964e-09	4.6674e-12	0.00871014
reticulocyte_count	1.15203e-19	2.14031e-09	4.65418e-05	2.3837e-06	0.0242581	-0.0165852	-0.0198236	0.00405135	0.00407235	0.00420145	2.89754e-19	6.34448e-09	0.000137963	5.20649e-06
arterial_stiffness_position_of_peak	1.73618e-09	2.40211e-09	0.0905112	0.437147	0.0382511	-0.0107583	-0.00510212	0.00640704	0.00635545	0.00656617	2.62005e-09	6.875e-09	0.121168	0.471211
testosterone	8.96365e-14	2.65412e-08	0.000262787	0.00364993	-0.010222	0.00668466	0.00552305	0.00183729	0.00183157	0.00189988	1.73019e-13	7.34306e-08	0.000559264	0.00571593
glucose	3.26758e-14	4.51657e-08	0.000135661	0.0016391	0.0223329	-0.0156158	-0.0133138	0.00408272	0.00409196	0.00422793	6.45737e-14	1.20928e-07	0.000321709	0.00266755
igf_1	3.27398e-08	5.24456e-08	0.026983	0.130858	-0.0218849	0.00893244	-0.00629759	0.00402039	0.00403851	0.00416853	4.76737e-08	1.36031e-07	0.0439135	0.162108
reticulocyte_percentage	1.06664e-17	5.85895e-08	1.05091e-05	1.87929e-05	0.0221989	-0.0181302	-0.018163	0.00409294	0.00411415	0.00424458	2.53034e-17	1.47361e-07	3.23057e-05	3.54503e-05
red_blood_cell_count	2.45073e-13	9.66716e-07	6.89043e-05	3.04538e-06	0.0170305	0.0139156	-0.0168167	0.00347649	0.00349611	0.00360243	4.42197e-13	2.35992e-06	0.000176705	6.31916e-06
monocyte_count	2.26789e-25	2.52599e-06	2.46244e-11	2.93332e-08	0.0191089	-0.0272466	-0.023333	0.00406016	0.00408081	0.00420714	8.18413e-25	5.9902e-06	1.57218e-10	7.16076e-08
lymphocyte_count	3.2921e-13	2.92136e-06	0.441724	4.83904e-08	0.0194687	-0.00321878	-0.0235428	0.00416292	0.00418409	0.00431362	5.81372e-13	6.73535e-06	0.495447	1.14754e-07
urine_potassium	1.98491e-21	6.74653e-06	9.87958e-16	0.137413	0.0183356	-0.0329034	-0.00626841	0.00407286	0.00409737	0.00421969	5.14835e-21	1.49983e-05	1.32735e-14	0.165294
blood_sample_fasting_time	7.12904e-17	6.8667e-06	9.79011e-10	0.00492901	0.0181361	-0.0247733	-0.0117662	0.00403191	0.00405212	0.00418467	1.64364e-16	1.49983e-05	4.51433e-09	0.00730549
platelet_crit	7.76625e-08	1.63065e-05	0.0303102	0.0110671	0.0171184	-0.00865053	-0.0104551	0.00397125	0.00399367	0.00411512	1.09254e-07	3.47036e-05	0.0483798	0.0150585
calcium	7.24465e-08	3.36662e-05	0.355544	0.000128161	0.0181346	0.00404933	-0.0173455	0.00437246	0.00438288	0.00452859	1.03674e-07	6.98574e-05	0.409864	0.000231246
ldl_direct	1.09507e-16	8.25118e-05	3.69074e-11	2.58491e-06	0.01502	0.0253402	-0.018596	0.00381486	0.00382946	0.00395512	2.45651e-16	0.000167036	2.18808e-10	5.50123e-06
haematocrit_percent	5.79706e-16	9.24635e-05	0.293781	8.3165e-13	0.0130944	0.00353598	-0.0248389	0.0033491	0.00336801	0.00347044	1.20289e-15	0.000182725	0.348341	2.76108e-12
haemoglobin_concentration	1.42893e-16	0.000137777	0.145923	1.58711e-13	0.0123615	0.00474154	-0.0248006	0.00324247	0.0032608	0.00335995	3.12109e-16	0.000265941	0.192248	5.98775e-13
platelet_count	2.05001e-07	0.000153199	7.02562e-05	0.133465	0.0152815	-0.0161375	0.00627622	0.00403626	0.00405905	0.00418249	2.83585e-07	0.000288989	0.000176705	0.162906
c_reactive_protein	4.79574e-23	0.000182366	6.15322e-05	7.9567e-15	0.0151241	-0.0162731	-0.0325512	0.00404118	0.00406103	0.00418925	1.47425e-22	0.000336364	0.000164747	3.47582e-14
arterial_stiffness_position_of_notch	4.90165e-48	0.000284757	4.89504e-05	3.55254e-38	0.0238785	-0.0265056	-0.0872514	0.00657938	0.0065264	0.00674279	2.71225e-47	0.0005138	0.000140099	2.26816e-37
aspartate_aminotransferase	4.36026e-25	0.00459401	0.000775512	1.20326e-24	0.0116464	-0.0138599	0.0436313	0.00410907	0.00412308	0.00425558	1.50792e-24	0.00804824	0.00149692	6.24193e-24
total_protein	9.09323e-16	0.0046544	0.58997	3.61758e-14	0.0122806	-0.00234358	-0.0340508	0.00433922	0.00434896	0.00449457	1.84083e-15	0.00804824	0.618891	1.5013e-13
eosinophill_count	3.15457e-12	0.00495357	1.07703e-10	0.361909	0.0116118	-0.026816	-0.00390381	0.00413213	0.00415314	0.00428171	5.45478e-12	0.00839074	5.58709e-10	0.400512
total_bilirubin	0.019716	0.00613474	0.087477	0.467238	-0.0111334	-0.00696253	-0.00305828	0.00406241	0.00407431	0.0042068	0.0218191	0.0101837	0.119026	0.497189
albumin	2.2196e-05	0.0063258	0.150318	0.000258689	0.0116656	0.00615975	-0.0161705	0.00427233	0.00428228	0.00442576	2.74966e-05	0.0102949	0.194944	0.000447316
platelet_distribution_width	8.46474e-12	0.0119765	0.0225188	1.30005e-10	0.0103571	0.00945664	-0.0274541	0.00412155	0.00414482	0.00427087	1.3776e-11	0.0191163	0.0373812	3.5968e-10
lipoprotein_A	0.00861976	0.0123084	0.0486293	0.262234	-0.0117042	0.009283	-0.00544416	0.00467558	0.0047077	0.00485592	0.00980055	0.0192755	0.073386	0.306555
cholesterol	1.90406e-06	0.0155892	6.24085e-07	0.431348	0.00917915	0.0189887	0.00309667	0.00379545	0.00380984	0.00393531	2.54898e-06	0.0239611	2.07196e-06	0.471077
basophill_count	1.46184e-09	0.0166376	0.000861332	7.79476e-06	0.00997032	-0.0139453	-0.0192895	0.00416352	0.0041847	0.00431424	2.2469e-09	0.0251076	0.00161784	1.54039e-05
systolic_blood_pressure_manual_V0	0.0190952	0.0348877	0.245696	0.0208132	0.0336072	0.0190702	0.0370256	0.0159242	0.0164249	0.016012	0.0214176	0.0517086	0.301981	0.0274205
mean_corpuscular_haemoglobin	4.75996e-05	0.0542683	0.000282344	0.00939438	-0.00779909	-0.0147971	-0.0109063	0.00405205	0.004075	0.00419887	5.80995e-05	0.0790222	0.000576914	0.0132158
mean_corpuscular_volume	2.19998e-08	0.063155	4.64039e-07	0.00142171	-0.00754582	-0.0205875	-0.0134253	0.00406097	0.0040839	0.00420809	3.26069e-08	0.0903771	1.67458e-06	0.00236004
phosphate	3.35092e-22	0.101997	0.00448842	5.81498e-23	0.00692592	-0.0120776	0.0433026	0.00423533	0.00425006	0.00438697	9.27087e-22	0.143487	0.00776123	2.83908e-22
systolic_blood_pressure_V0	2.72948e-07	0.109398	0.552153	1.31455e-08	0.00615868	-0.00229771	0.0227561	0.00384695	0.00386468	0.00400289	3.71389e-07	0.151334	0.587547	3.3063e-08
mean_sphered_cell_volume	3.03935e-06	0.114387	1.92693e-07	0.624855	-0.00653229	-0.021655	0.00209813	0.00413751	0.00415895	0.0042908	3.94166e-06	0.15411	7.26976e-07	0.648287
direct_bilirubin	6.78761e-05	0.115118	5.38262e-05	0.0528515	-0.00693801	-0.0178552	-0.00881305	0.00440334	0.00442105	0.00455178	8.16481e-05	0.15411	0.000148919	0.0674873
monocyte_percent	0.000444245	0.172492	0.247406	0.000172159	-0.0055704	-0.0047469	0.0158954	0.00408311	0.00410389	0.00423094	0.000519329	0.224666	0.301981	0.000304025
alkaline_phosphatase	7.02134e-12	0.173236	0.807966	2.13311e-12	0.00553748	-0.000992416	-0.029613	0.00406601	0.00408316	0.00421423	1.18933e-11	0.224666	0.81782	6.80954e-12
rheumatoid_factor	0.412521	0.245472	0.652179	0.287004	-0.0170847	-0.00644615	0.0158741	0.0147086	0.0143006	0.0149077	0.434956	0.311298	0.668282	0.330852
oestradiol	0.493314	0.247538	0.361223	0.579059	-0.0110858	-0.00972799	0.00519861	0.00958636	0.0106541	0.00937064	0.505494	0.311298	0.410706	0.608378
red_blood_cell_distribution_width	2.83852e-06	0.313852	0.00023555	0.00136517	0.00415548	-0.0152593	-0.0136898	0.00412585	0.00414914	0.00427532	3.73964e-06	0.388801	0.000527954	0.00231243
diastolic_blood_pressure_manual_V0	0.413994	0.340033	0.509171	0.242542	0.0158492	0.0113103	-0.019521	0.0166095	0.0171317	0.0167011	0.434956	0.415041	0.556052	0.287586
urea	3.55913e-43	0.404045	0.000877143	4.83196e-43	-0.00331664	-0.0132783	0.0566982	0.00397476	0.00399059	0.00411925	1.55478e-42	0.486025	0.00161784	4.01052e-42
mean_reticulocyte_volume	0.000782119	0.424256	0.000103315	0.294156	-0.00334047	-0.0163166	-0.00454804	0.00418047	0.00420214	0.00433535	0.000901609	0.503047	0.000252211	0.334451
mean_corpuscular_haemoglobin_conc	0.549267	0.45494	0.25261	0.942834	-0.00308241	0.00474617	0.000306532	0.00412523	0.00414859	0.0042747	0.555966	0.531831	0.303865	0.942834
creatinine	2.38754e-23	0.476097	0.0562599	5.4562e-25	-0.00243907	0.00655996	-0.0366361	0.00342279	0.00343624	0.00354692	7.62177e-23	0.548834	0.0805098	3.0191e-24
nucleated_red_blood_cell_percent	0.485447	0.490277	0.20344	0.8258	0.00287102	-0.00531979	-0.000949102	0.00416166	0.0041828	0.00431229	0.503652	0.557438	0.255841	0.835871
arterial_stiffness_wave_reflection_index	7.29573e-06	0.498533	0.596522	3.67199e-07	0.00445304	0.00345522	0.0342982	0.00657946	0.00652648	0.00674287	9.17494e-06	0.559165	0.618891	8.46598e-07
cystatin_C	4.61112e-65	0.568636	1.58615e-10	9.32029e-54	0.00209441	-0.0235972	-0.0588399	0.00367398	0.00368826	0.00380815	2.94402e-64	0.626978	7.74414e-10	8.59537e-53
urine_microalbumin	8.21408e-05	0.578957	0.000445052	0.00466171	-0.00435459	-0.0250818	-0.0234384	0.00784724	0.00714078	0.00828248	9.73955e-05	0.626978	0.000879508	0.00703495
eosinophill_percent	3.29844e-06	0.581654	0.00133843	1.39489e-05	-0.002285	-0.0133709	0.0186721	0.00414722	0.00416833	0.00429737	4.21186e-06	0.626978	0.00241499	2.69247e-05
nucleated_red_blood_cell_count	0.689296	0.599954	0.328918	0.82385	0.00216116	-0.00404345	-0.000950443	0.00412066	0.00414159	0.00426981	0.689296	0.638413	0.38451	0.835871
basophill_percent	0.233327	0.668043	0.0831398	0.309197	-0.00178849	-0.00726346	-0.00439467	0.00417057	0.0041918	0.00432156	0.251508	0.701868	0.11501	0.346802
neutrophil_percent	4.38824e-11	0.722834	5.19448e-07	4.52362e-06	0.00147199	-0.0209381	-0.0197227	0.00415023	0.00417136	0.00430049	6.87215e-11	0.74994	1.79642e-06	9.15757e-06
lymphocyte_percent	1.36303e-13	0.798931	8.28917e-13	0.00380094	0.00104896	0.029625	0.0123501	0.00411791	0.00413887	0.00426699	2.57116e-13	0.818658	6.25455e-12	0.00584219
mean_platelt_volume	1.52839e-13	0.82381	0.000209388	7.58743e-13	0.000926513	0.0155158	-0.0309171	0.00416133	0.00418482	0.00431209	2.81904e-13	0.833856	0.000482757	2.62398e-12
diastolic_blood_pressure_V0	0.0360573	0.981332	0.0377653	0.0606554	9.26808e-05	-0.00826654	-0.00773211	0.00396095	0.0039792	0.00412152	0.0393784	0.981332	0.0591419	0.0762788
