## Supplemental File 1 for "Phenome-Wide Association Study of Actigraphy in the UK Biobank": TableS6.three_components_results.xlsx

### Sheet: Header
Table Of Contents
Summary	This spreadsheet contains 2 sheets with the results for each phenotype, modelled as a function of three distinct components of actigraphy-derived behavioral patterns. The three components are circadian rhythms (temp_RA variable), sleep quality (main_sleep_ratio_mean, aka sleep efficiency), and physical activity (acceleration_overall variable). All three components are included in a logistic regre…
PheCODEs	PheCODE associations with rhythms, sleep, and physical activity
Column	Description	Reference
phenotype	PheCODE of the phenotype	https://phewascatalog.org/phecodes
overall_p	p-value of the overall model, including all three components (rhythms, sleep, and PA)
circ_p	p-value of the contribution of the rhythmic component, beyond the sleep and PA components
sleep_p	p-value of the contribution of the sleep component, beyond the rhythm and PA components
physical_p	p-value of the contribution of the PA component, beyond the rhythm and sleep components
circ_eff	Regression coefficient of the logistic model per SD of the rhythm variable (temp_RA)
sleep_eff	Regression coefficient of the logistic model per SD of the sleep variable (main_sleep_ratio_mean)
physical_eff	Regression coefficient of the logistic model per SD of the physical activity variable (acceleration_overall)
circ_se	Standard error of circ_eff
sleep_se	Standard error of sleep_eff
physical_se	Standard error of physical_eff
overall_q	Benjamini-Hochberg corrected p-value from overall_p
circ_q	Benjamini-Hochberg corrected p-value from circ_p
sleep_q	Benjamini-Hochberg corrected p-value from sleep_p
physical_q	Benjamini-Hochberg corrected p-value from physical_p
Quantitative Traits	Quantitative trait (e.g., blood work) associations with rhythms, sleep, and physical activity
Column	Description	Reference
phenotype	PheCODE of the phenotype	https://phewascatalog.org/phecodes
overall_p	p-value of the overall model, including all three components (rhythms, sleep, and PA)
circ_p	p-value of the contribution of the rhythmic component, beyond the sleep and PA components
sleep_p	p-value of the contribution of the sleep component, beyond the rhythm and PA components
physical_p	p-value of the contribution of the PA component, beyond the rhythm and sleep components
circ_eff	Regression coefficient of the linear model per SD of the rhythm variable (temp_RA)
sleep_eff	Regression coefficient of the linear model per SD of the sleep variable (main_sleep_ratio_mean)
physical_eff	Regression coefficient of the linear model per SD of the physical activity variable (acceleration_overall)
circ_se	Standard error of circ_eff
sleep_se	Standard error of sleep_eff
physical_se	Standard error of physical_eff
overall_q	Benjamini-Hochberg corrected p-value from overall_p
circ_q	Benjamini-Hochberg corrected p-value from circ_p
sleep_q	Benjamini-Hochberg corrected p-value from sleep_p
physical_q	Benjamini-Hochberg corrected p-value from physical_p

### Sheet: PheCODEs
phenotype	overall_p	circ_p	sleep_p	physical_p	circ_eff	sleep_eff	physical_eff	circ_se	sleep_se	physical_se	overall_q	circ_q	sleep_q	physical_q
Diabetes mellitus	1.59493e-29	1.037e-09	5.27552e-06	1.64894e-12	0.152771	-0.088947	-0.212939	0.0251016	0.0195351	0.0302868	3.34935e-28	4.35541e-08	4.43144e-05	6.92555e-11
Hypertension	6.7917e-31	6.26598e-06	3.61939e-17	9.00711e-08	0.0415984	-0.0733364	-0.0539913	0.00919571	0.00865782	0.0100808	2.85252e-29	0.000131586	1.52014e-15	5.40427e-07
Disorders of lipoid metabolism	1.19328e-14	0.000164548	0.0857244	3.65117e-10	0.0520818	-0.0213652	-0.0989102	0.0138119	0.0124293	0.0157501	1.00235e-13	0.00230367	0.171449	3.83373e-09
Asthma	0.000839963	0.000255715	0.173478	0.372905	0.0630045	-0.0224517	0.0157224	0.0172331	0.0164952	0.0176449	0.00153385	0.00268501	0.269855	0.423298
Cholelithiasis and cholecystitis	8.16731e-13	0.000579668	0.841083	1.45972e-10	0.0996133	0.00529061	-0.217351	0.0290189	0.0263861	0.0342012	4.90039e-12	0.00486921	0.841083	2.04361e-09
Pneumonia	1.03236e-14	0.000805403	0.000387266	2.55424e-08	0.101151	-0.0903254	-0.194794	0.0302682	0.0255184	0.0352482	1.00235e-13	0.00563782	0.00180724	1.78797e-07
Mood disorders	6.63106e-22	0.000952544	2.95574e-11	1.1354e-07	0.0980386	-0.165438	-0.172472	0.0297387	0.0250773	0.0327114	9.28348e-21	0.00571526	6.20706e-10	5.96087e-07
Chemotherapy	9.35907e-11	0.00738553	0.00157619	1.39223e-06	0.0872638	-0.0896458	-0.177973	0.0326459	0.0284473	0.0371496	3.93081e-10	0.0387741	0.00610919	5.84736e-06
Poisoning by antibiotics	9.94219e-05	0.0116783	0.113562	0.00396748	0.0629962	-0.0369305	-0.0781217	0.0250033	0.0233462	0.0271513	0.000208786	0.0544986	0.207375	0.00833171
Allergic rhinitis	0.0801769	0.0188995	0.393985	0.610681	0.0569933	-0.0206235	0.0123673	0.024296	0.0241966	0.0242932	0.0935398	0.0793781	0.517106	0.657656
Overweight, obesity and other hyperalimentation	0.00241345	0.0265784	0.14712	0.0387689	0.061939	-0.0329578	-0.0672183	0.0279559	0.0227354	0.032554	0.0040546	0.0964472	0.2448	0.0525255
Anxiety disorders	3.73659e-12	0.0277185	1.25221e-10	0.126443	0.0727224	-0.177337	-0.0536064	0.033089	0.0279107	0.0351034	1.96171e-11	0.0964472	1.75309e-09	0.156195
Ischemic Heart Disease	4.57627e-14	0.0321619	0.00301122	1.21175e-10	0.0437511	-0.0515151	-0.155472	0.0204227	0.0173577	0.0241679	3.20339e-13	0.0964472	0.010343	2.04361e-09
Other symptoms/disorders or the urinary system	2.46982e-05	0.0342593	0.00160003	0.0280355	0.0502702	-0.0652504	-0.0578588	0.0237573	0.0206902	0.0263514	6.10191e-05	0.0964472	0.00610919	0.0406032
Abdominal pain	0.000215208	0.0344454	0.807609	0.000340516	0.0398204	0.004468	-0.0720554	0.0188315	0.0183482	0.0201222	0.000430416	0.0964472	0.827307	0.000841274
Diseases of esophagus	6.13177e-07	0.0396714	0.0717575	1.32334e-05	0.0345312	-0.0277097	-0.080788	0.0167855	0.0153869	0.0185449	1.83953e-06	0.104137	0.158622	3.47376e-05
Cataract	0.105984	0.0548978	0.199904	0.959956	0.0394029	-0.0236764	0.00115541	0.0205262	0.0184694	0.0230123	0.120306	0.13563	0.289516	0.959956
Intervertebral disc disorders	0.00413423	0.0997049	0.147408	0.0150351	0.0488707	-0.0392492	-0.0782672	0.0297056	0.0271047	0.0322373	0.00667836	0.232645	0.2448	0.0254811
Breast cancer	0.0150829	0.107351	0.482077	0.0155635	0.0527735	-0.0232765	-0.0861612	0.0327922	0.0331147	0.0356651	0.0212238	0.237303	0.595507	0.0254811
Skin cancer	0.0280669	0.11459	0.579809	0.00720758	-0.0438763	0.014997	-0.0839785	0.0278203	0.0270887	0.0312963	0.0368378	0.240639	0.640842	0.0144152
Nonspecific chest pain	3.84292e-07	0.130127	0.0145797	1.11723e-05	0.0329489	-0.0475085	-0.106687	0.0217721	0.0194539	0.024321	1.24156e-06	0.260254	0.0437392	3.35169e-05
Diverticulosis and diverticulitis	0.000896537	0.137311	0.788689	0.000483885	0.0284971	-0.00474012	-0.0750949	0.0191796	0.017686	0.0215276	0.00156894	0.262139	0.827307	0.00112907
Osteoarthrosis	4.84445e-05	0.258751	8.89985e-05	0.0104927	0.0191511	-0.0595031	0.0470576	0.0169574	0.0151763	0.0183871	0.000107088	0.459949	0.000533991	0.0200315
Benign neoplasm of colon	0.0278071	0.290512	0.191542	0.0306399	0.0247259	-0.0277365	-0.0557204	0.0233952	0.0212395	0.0257886	0.0368378	0.459949	0.287314	0.0428958
Abdominal hernia	0.0797648	0.290556	0.563354	0.0403223	0.0166473	-0.00844763	-0.0350191	0.0157507	0.0146181	0.0170767	0.0935398	0.459949	0.640842	0.052923
Symptoms involving digestive system	0.0404151	0.291708	0.283544	0.0111625	-0.0288358	-0.028119	-0.0755751	0.0273547	0.0262266	0.0298206	0.0499245	0.459949	0.384156	0.0203838
Other mental disorder	3.00746e-10	0.295682	5.0339e-05	1.67989e-06	0.0176195	-0.0600654	-0.0912042	0.0168473	0.0147899	0.0190113	1.1483e-09	0.459949	0.000352373	6.41413e-06
Disorders of menstruation and other abnormal bleeding from female genital tract	0.197197	0.329479	0.265924	0.114649	0.0288566	0.0369159	-0.0472566	0.0295951	0.0331884	0.0299617	0.212366	0.494218	0.372294	0.145917
Other arthropathies	0.0127439	0.391366	0.0276559	0.015774	0.0170337	-0.0387302	0.0523291	0.0198734	0.0175871	0.0216804	0.0191158	0.566806	0.0774366	0.0254811
Hyperplasia of prostate	0.000815554	0.416148	0.000114058	0.506284	0.0217015	-0.0839382	0.0196737	0.0266883	0.0217322	0.0296021	0.00153385	0.582608	0.000598807	0.559577
Migraine	2.92584e-05	0.430156	0.151543	5.06767e-06	-0.0254944	-0.0459077	-0.162521	0.0323215	0.0320314	0.0358549	6.82697e-05	0.582792	0.2448	1.63725e-05
Anal and rectal conditions	0.734105	0.492228	0.429293	0.950353	-0.0205288	0.0229024	0.00196299	0.0298956	0.0289807	0.0315273	0.75201	0.646049	0.546373	0.959956
Other disorders of circulatory system	3.44895e-09	0.562928	0.0474226	5.6298e-09	0.0162556	-0.0480112	-0.194375	0.0281013	0.0242285	0.0335733	1.20713e-08	0.716454	0.124484	4.72903e-08
Functional digestive disorders	1.07558e-06	0.615372	0.051614	1.1845e-06	0.0101102	-0.0363163	-0.108328	0.0201231	0.0186608	0.0223258	3.01161e-06	0.760165	0.127517	5.52767e-06
Gastritis and duodenitis	9.20367e-06	0.772815	0.0697174	3.68311e-06	-0.00624122	-0.0359796	-0.111985	0.0216189	0.0198401	0.0242337	2.41596e-05	0.91439	0.158622	1.28909e-05
Benign neoplasm of uterus	0.122928	0.786041	0.613687	0.0242493	0.00864078	-0.0169329	-0.0754284	0.0318318	0.0335442	0.0335116	0.135867	0.91439	0.660894	0.0363739
Hematuria	0.00962321	0.805534	0.00320141	0.146831	-0.00795286	-0.0824925	-0.0519609	0.0323041	0.0280543	0.0358391	0.0149694	0.91439	0.010343	0.176197
Cardiac dysrhythmias	5.48169e-11	0.889504	1.59482e-07	1.20952e-05	-0.00318021	-0.102508	-0.114952	0.0228904	0.019583	0.0263137	2.55812e-10	0.962151	1.67456e-06	3.38665e-05
Cancer, suspected or other	0.0337421	0.893426	0.0995387	0.0205258	-0.00341339	-0.03809	-0.0659486	0.0254788	0.0231322	0.0284896	0.0429446	0.962151	0.190028	0.031929
Gastrointestinal hemorrhage	0.239281	0.917977	0.0844423	0.35558	0.00275363	-0.0427619	-0.0263104	0.0267389	0.0247954	0.0284846	0.251245	0.963876	0.171449	0.414843
Hemorrhoids	0.901798	0.950562	0.533925	0.642836	-0.00166041	-0.0157234	0.0130582	0.0267801	0.0252794	0.0281598	0.901798	0.973746	0.64071	0.674978
Hypothyroidism	0.0151598	0.991655	0.575097	0.0018204	-0.00026294	-0.0136058	-0.0866279	0.0251414	0.0242728	0.0278163	0.0212238	0.991655	0.640842	0.00402404

### Sheet: Quantitative Traits
phenotype	overall_p	circ_p	sleep_p	physical_p	circ_eff	sleep_eff	physical_eff	circ_se	sleep_se	physical_se	overall_q	circ_q	sleep_q	physical_q
pulse_rate_V0	1.21007e-71	8.16463e-16	2.12896e-06	4.1181e-44	0.0543808	-0.0318881	-0.0968374	0.00674916	0.00672465	0.00693676	5.0218e-70	6.77664e-14	3.53408e-05	1.13934e-42
hdl_cholesterol	3.3417e-52	1.03086e-13	0.958821	2.98709e-36	-0.0447999	0.000310511	0.0785845	0.00602004	0.00601369	0.0062388	6.93402e-51	4.27809e-12	0.981244	4.95857e-35
triglycerides	5.41003e-24	2.61196e-12	0.0331431	4.06169e-10	0.0444625	-0.0135048	-0.0408995	0.00635096	0.00633886	0.00653939	3.74194e-23	7.22642e-11	0.0859649	2.24747e-09
hip_circumference	2.88846e-26	1.40402e-10	0.00613903	2.26751e-20	-0.0218223	0.00932128	-0.032398	0.00340006	0.00340131	0.00349982	2.17947e-25	2.91335e-09	0.0231609	2.09115e-19
alanine_aminotransferase	1.57198e-10	1.78972e-09	0.284713	0.0288794	0.0386023	-0.00685189	-0.0144313	0.00641423	0.00640473	0.00660392	5.43643e-10	2.47996e-08	0.472623	0.0452263
hand_grip_strength_right	2.64777e-14	1.79275e-09	4.46002e-06	0.618511	-0.0268546	0.0204887	0.0022913	0.0044625	0.00446403	0.0046013	1.15666e-13	2.47996e-08	6.16969e-05	0.68007
waist_circumference	7.23653e-74	2.28898e-09	7.89426e-09	6.74495e-51	0.0168355	-0.0162633	-0.043599	0.00281621	0.00281728	0.00289886	6.00632e-72	2.71408e-08	6.55224e-07	5.59831e-49
white_blood_cell_count	8.34482e-40	1.42266e-08	2.83448e-07	1.46796e-22	0.0375311	-0.0339315	-0.0665605	0.0066162	0.00660711	0.00680365	1.15437e-38	1.47601e-07	7.84205e-06	1.74058e-21
immature_reticulocyte_fraction	3.53564e-13	1.95766e-08	0.00444783	0.00120972	0.0368601	-0.0186678	-0.0218533	0.00656147	0.00656208	0.00675113	1.3339e-12	1.75001e-07	0.0184585	0.00295314
hand_grip_strength_left	1.2744e-13	2.10845e-08	0.000183895	0.0104555	-0.0248753	0.016609	0.0117225	0.00443829	0.00444003	0.00457806	5.28876e-13	1.75001e-07	0.00138757	0.0188654
high_light_scatter_reticulocyte_count	1.33288e-14	1.04631e-07	0.0303513	1.93839e-06	0.0338446	-0.0137779	-0.0311626	0.00636157	0.00636216	0.00654545	6.14608e-14	7.89486e-07	0.0812631	7.31302e-06
urine_creatinine	4.73931e-28	1.23209e-07	0.000296347	2.35207e-16	0.033208	-0.0228028	-0.0531154	0.0062772	0.00630084	0.00647082	4.3707e-27	8.52198e-07	0.00184577	1.5017e-15
high_light_scatter_reticulocyte_percent	1.96966e-13	5.64414e-07	0.0180522	6.63373e-06	0.0322363	-0.0152339	-0.0298657	0.00644159	0.00644219	0.00662778	7.78485e-13	3.60357e-06	0.0599335	2.2024e-05
apolipoprotein_A	2.59724e-47	1.21197e-06	0.787039	7.90788e-40	-0.0307467	0.00170891	0.0868446	0.00633291	0.00632554	0.00656164	4.31141e-46	7.18524e-06	0.92006	1.64088e-38
arterial_stiffness_pulse_rate	2.04495e-29	1.45514e-06	0.000255221	5.04176e-19	0.0515734	-0.0395532	-0.0998927	0.010699	0.0108117	0.0111856	2.12163e-28	7.71728e-06	0.00176528	3.80423e-18
gamma_glutamyltransferase	1.12315e-17	1.48767e-06	0.00014619	6.65467e-08	0.0318839	-0.0251036	-0.0368286	0.00662298	0.00660955	0.00681759	6.21479e-17	7.71728e-06	0.00121337	3.06854e-07
arterial_stiffness_position_of_shoulder	2.92176e-07	4.37842e-06	0.608246	0.0068508	0.0477502	-0.0053826	-0.0293825	0.0103912	0.0105007	0.0108638	8.08352e-07	2.1377e-05	0.753499	0.0129262
glucose	5.61496e-07	8.45152e-06	0.0436796	0.0918979	0.0302133	-0.0136707	-0.0118489	0.00678263	0.0067768	0.00702973	1.45638e-06	3.89709e-05	0.103583	0.125041
weight	2.06799e-27	1.26263e-05	0.548689	2.22604e-27	-0.0110701	-0.00152061	-0.0283168	0.00253473	0.00253547	0.00260912	1.71643e-26	5.5157e-05	0.711581	3.07936e-26
neutrophil_count	1.95611e-31	1.41099e-05	8.81718e-08	4.64912e-18	0.0291737	-0.035905	-0.0598575	0.00671734	0.00670969	0.0069051	2.31938e-30	5.85562e-05	3.65913e-06	3.21564e-17
vitamin_D	6.50117e-58	2.0127e-05	0.0467689	1.55494e-49	-0.0290532	0.0135615	0.103861	0.00681298	0.00681998	0.00700229	1.79866e-56	7.82943e-05	0.107828	6.45301e-48
arterial_stiffness_peak_to_peak_time	7.99492e-05	2.07527e-05	0.304025	0.196406	-0.0452659	-0.0110382	0.0143526	0.0106288	0.0107387	0.0111092	0.000154321	7.82943e-05	0.475196	0.254714
monocyte_count	4.20702e-15	4.13315e-05	7.57607e-07	6.06634e-05	0.0273048	-0.0329048	-0.0274539	0.00665862	0.00665105	0.00684475	2.18239e-14	0.000149153	1.57203e-05	0.000179824
lymphocyte_count	3.1294e-11	0.000217551	0.461252	3.98904e-08	0.0243305	-0.00484178	-0.0371487	0.00657886	0.00657137	0.00676275	1.12931e-10	0.000752362	0.627605	1.94759e-07
arterial_stiffness_arterial_stiffness_index	8.2088e-05	0.000236002	0.957921	0.0196603	0.0382929	0.000555077	-0.0253935	0.0104102	0.0105199	0.0108837	0.000154848	0.000783528	0.981244	0.032636
glycated_heamoglobin	3.76086e-08	0.000252802	7.65159e-06	0.288177	0.0223101	-0.0272363	0.00664574	0.0060957	0.00608534	0.00625686	1.15612e-07	0.000807021	9.07259e-05	0.36798
arterial_stiffness_position_of_peak	0.00244613	0.000266021	0.527196	0.622715	0.0382953	-0.00670828	0.00540043	0.0104984	0.0106091	0.010976	0.00369144	0.00081777	0.705763	0.68007
urate	6.34656e-06	0.000705221	0.589083	0.000987766	0.0180082	-0.00286669	-0.018029	0.00531529	0.00530698	0.0054726	1.46323e-05	0.00209048	0.740816	0.00248438
urine_sodium	0.000249898	0.00122124	0.0295493	0.0370168	0.0207761	-0.014033	0.0138142	0.00642376	0.00644835	0.0066233	0.000423296	0.00349528	0.0812631	0.0539017
shbg	0.00115052	0.00269236	0.00836111	0.3286	-0.0183641	-0.0161014	0.00620458	0.00611894	0.00610508	0.00635089	0.00180176	0.00744885	0.0289155	0.401085
blood_sample_fasting_time	5.22806e-09	0.00297098	5.27052e-05	0.00283771	0.0197008	-0.026823	-0.0203764	0.00663099	0.00663279	0.00682604	1.73572e-08	0.00795455	0.000546816	0.00596842
haemoglobin_concentration	1.71645e-05	0.00383154	0.43687	0.000258059	0.0153702	0.00412654	-0.0199741	0.00531474	0.00530743	0.00546535	3.74909e-05	0.00993806	0.622869	0.000713962
platelet_distribution_width	9.09433e-08	0.00402286	0.64744	2.41362e-06	0.0194785	-0.00309242	-0.032842	0.00677127	0.00676193	0.0069633	2.69582e-07	0.0101181	0.790257	8.34709e-06
testosterone	0.000827261	0.00468828	0.21869	0.042327	-0.00859835	0.00370953	0.00633535	0.00304043	0.00301574	0.00312023	0.00132044	0.0114449	0.394592	0.0605715
haematocrit_percent	3.97167e-05	0.00553023	0.316848	0.000444602	0.0151619	0.00546225	-0.0197382	0.00546443	0.00545691	0.00561929	8.24121e-05	0.0130286	0.478152	0.00119039
mean_platelt_volume	7.08949e-06	0.00565094	0.820129	7.42966e-05	0.018915	0.00155186	-0.0278512	0.00683437	0.00682495	0.00702819	1.59034e-05	0.0130286	0.945427	0.000212642
reticulocyte_count	5.10401e-05	0.00978393	0.348418	0.000799625	0.0173069	-0.0062819	-0.0231128	0.00669878	0.0066994	0.00689241	0.000103325	0.0219477	0.516406	0.00207403
arterial_stiffness_position_of_notch	5.13276e-15	0.0103313	0.000493912	1.52077e-10	0.027527	-0.0377962	-0.0719229	0.0107315	0.0108446	0.0112197	2.50599e-14	0.0225656	0.00273298	9.016e-10
red_blood_cell_count	0.000546055	0.0136486	0.0563222	0.00655417	0.0140612	0.0108656	-0.0159391	0.00570074	0.0056929	0.0058623	0.000888679	0.0290471	0.12302	0.0129262
reticulocyte_percentage	0.000141618	0.0159696	0.263707	0.00170394	0.0162816	-0.00755235	-0.0218136	0.00675643	0.00675706	0.00695173	0.000255529	0.0326355	0.455994	0.00382235
apolipoprotein_B	9.59097e-07	0.0161211	0.0368111	1.019e-05	0.0155951	0.0135136	-0.0294545	0.00648084	0.00647213	0.00667287	2.34132e-06	0.0326355	0.0925855	3.25296e-05
eosinophill_count	0.00587572	0.0213442	0.450267	0.0344637	0.0156389	-0.00512323	-0.0147682	0.00679362	0.00678589	0.00698352	0.00840836	0.0421802	0.622869	0.0519068
urine_potassium	0.000225687	0.0327908	0.00169269	0.173681	0.0143292	-0.0211393	-0.00940359	0.00671231	0.00673271	0.0069118	0.00039025	0.0632938	0.00780519	0.229219
alkaline_phosphatase	2.66601e-05	0.0343796	0.181084	5.88803e-05	0.0140952	0.0088967	-0.0275601	0.00666214	0.00665191	0.00685917	5.67381e-05	0.0648525	0.333999	0.000179824
calcium	0.00731911	0.0502942	0.290764	0.0119911	0.0140908	0.00759268	-0.0187391	0.00719811	0.00718682	0.00745797	0.0101248	0.0927648	0.473204	0.0207346
igf_1	0.00354443	0.0520198	0.00526557	0.685355	-0.0128704	0.0184767	0.00275922	0.00662372	0.00662109	0.00681001	0.00525336	0.0938618	0.0208115	0.720057
basophill_count	0.00146598	0.0778133	0.11702	0.00733517	0.0118902	-0.0105558	-0.0185838	0.006742	0.00673433	0.00693046	0.00225327	0.137415	0.231254	0.0135293
systolic_blood_pressure_V0	0.00815911	0.0889398	0.911097	0.00155032	0.0108097	-0.000706955	0.0206744	0.00635457	0.00633155	0.00653124	0.0111017	0.153792	0.981244	0.00357434
total_protein	2.49009e-07	0.118965	0.446768	2.0717e-07	0.0111351	-0.00542624	-0.0384516	0.00714158	0.00713201	0.00740238	7.12681e-07	0.201512	0.622869	8.18816e-07
platelet_crit	0.00720152	0.153591	0.785911	0.00371496	0.00930531	-0.0017688	-0.0194581	0.00652086	0.00651187	0.00670579	0.0101248	0.254961	0.92006	0.00752052
red_blood_cell_distribution_width	0.000213014	0.184585	0.029811	0.00151745	0.00898105	-0.0146868	-0.0220774	0.00676892	0.00675961	0.00696075	0.000376173	0.300403	0.0812631	0.00357434
albumin	0.00535272	0.191743	0.988089	0.00189468	0.00918418	-0.000104859	-0.0226459	0.00703508	0.00702365	0.0072895	0.00779431	0.306051	0.988089	0.00413839
diastolic_blood_pressure_V0	0.0227328	0.226075	0.30717	0.018319	0.00793482	-0.00666929	-0.015894	0.00655465	0.00653084	0.00673683	0.0304326	0.35011	0.475196	0.0310301
nucleated_red_blood_cell_percent	0.663232	0.227782	0.92467	0.658391	-0.00828971	0.000649112	-0.00312374	0.00687303	0.00686501	0.00706503	0.714912	0.35011	0.981244	0.700596
arterial_stiffness_wave_reflection_index	0.108087	0.256691	0.711322	0.0229176	0.0122701	-0.00404553	0.0257304	0.0108172	0.0109311	0.0113092	0.13193	0.385775	0.855648	0.0372973
cystatin_C	9.43454e-23	0.260282	0.000311334	1.55232e-19	0.00684576	-0.0218874	-0.0566444	0.00608105	0.00606933	0.00625972	6.02359e-22	0.385775	0.00184577	1.28843e-18
urea	1.47181e-20	0.279063	0.956766	1.78208e-22	0.00712193	0.000356007	0.0661264	0.00657945	0.00656678	0.00677277	8.72572e-20	0.406356	0.981244	1.84891e-21
lipoprotein_A	0.164415	0.284203	0.938511	0.0350215	0.00822694	0.000593799	0.0168581	0.00768187	0.00769749	0.00799618	0.194949	0.406704	0.981244	0.0519068
c_reactive_protein	8.63651e-09	0.32531	0.00673819	1.48062e-07	0.00656185	-0.0180554	-0.0361115	0.00667109	0.00666312	0.00686979	2.75704e-08	0.457639	0.0243161	6.14456e-07
aspartate_aminotransferase	7.2347e-07	0.361575	0.0584171	9.48008e-08	0.00614311	-0.0127095	0.0369606	0.00673302	0.00671521	0.00692392	1.81964e-06	0.500179	0.124324	4.1413e-07
basophill_percent	0.819498	0.418097	0.910793	0.717899	0.00549015	-0.000758776	-0.00251796	0.00678014	0.00677242	0.00696972	0.860991	0.568887	0.981244	0.74482
total_bilirubin	0.478402	0.481708	0.309164	0.301186	-0.00470534	0.00678089	-0.00710989	0.00668781	0.00666754	0.00687666	0.529432	0.644867	0.475196	0.373111
monocyte_percent	0.0525743	0.531077	0.233515	0.0116285	0.00419347	-0.00796704	0.0173662	0.00669485	0.00668722	0.00688204	0.0671333	0.699672	0.412378	0.0205355
cholesterol	0.0783983	0.543693	0.0190679	0.596766	-0.00380857	0.0146712	0.00341634	0.00627187	0.00625806	0.00645732	0.0971202	0.705101	0.0608706	0.678515
mean_reticulocyte_volume	0.263311	0.62344	0.048629	0.95376	-0.00337312	-0.0135486	-0.000409883	0.00687008	0.00687072	0.00706866	0.307814	0.796085	0.109087	0.965392
ldl_direct	0.00050673	0.653698	0.000905512	0.00685244	0.00283427	0.0209293	-0.0175917	0.00631751	0.00630634	0.00650537	0.000841172	0.822075	0.00451811	0.0129262
diastolic_blood_pressure_manual_V0	0.359533	0.665641	0.143308	0.336392	-0.0109875	-0.0403749	-0.0258088	0.0254205	0.0275706	0.0268378	0.403261	0.8246	0.276618	0.404645
oestradiol	0.524855	0.686237	0.164977	0.633376	-0.00637573	-0.023464	-0.00716391	0.0157817	0.0168955	0.0150182	0.573197	0.837612	0.311207	0.68273
mean_sphered_cell_volume	0.0344498	0.756085	0.0202769	0.0591732	-0.00211685	-0.0158208	0.013231	0.00681471	0.00681534	0.00701169	0.0453862	0.909494	0.0623326	0.0818563
neutrophil_percent	0.000100895	0.774905	0.000925395	0.00287635	-0.00194784	-0.0225384	-0.0208723	0.0068114	0.00680364	0.00700185	0.000186095	0.918816	0.00451811	0.00596842
nucleated_red_blood_cell_count	0.992211	0.798424	0.863696	0.901347	-0.0017569	-0.00117964	-0.000876603	0.00687929	0.00687147	0.00707159	0.992211	0.921198	0.981244	0.923602
mean_corpuscular_haemoglobin	0.069481	0.799112	0.0213432	0.295088	0.00169785	-0.0153363	-0.00718314	0.00667132	0.00666214	0.00686038	0.0873776	0.921198	0.0632674	0.371096
mean_corpuscular_volume	0.153414	0.812717	0.0416893	0.431548	0.00158191	-0.0135801	-0.00540056	0.00667685	0.00666766	0.00686606	0.184542	0.924048	0.101771	0.511693
rheumatoid_factor	0.0499979	0.851761	0.10909	0.0330685	-0.00431172	-0.0379523	-0.0533251	0.0230701	0.0236755	0.025003	0.064841	0.955354	0.220841	0.0508275
direct_bilirubin	0.282651	0.877046	0.969422	0.0518403	-0.00112091	-0.000276131	-0.0144747	0.00724489	0.00720329	0.00744365	0.325834	0.970597	0.981244	0.0729279
mean_corpuscular_haemoglobin_conc	0.733088	0.907709	0.356293	0.587351	0.000788506	-0.00626563	-0.00379574	0.00680159	0.00679223	0.00699434	0.780081	0.981212	0.518813	0.677442
urine_microalbumin	0.951381	0.910281	0.950189	0.587661	-0.00143645	0.000727373	0.00732113	0.0127471	0.0116432	0.0135013	0.962983	0.981212	0.981244	0.677442
platelet_count	0.883555	0.962971	0.56286	0.611163	0.000308271	-0.00383664	-0.00347156	0.00663995	0.00663082	0.00682812	0.916688	0.997203	0.718729	0.68007
lymphocyte_percent	5.99734e-05	0.967466	7.05616e-05	0.025695	0.000275206	0.0267911	0.0154739	0.00674743	0.00673975	0.00693609	0.000118519	0.997203	0.000650735	0.0410132
systolic_blood_pressure_manual_V0	0.945505	0.967751	0.548347	0.99541	0.00100617	-0.0162029	-0.000151162	0.0248827	0.0269874	0.0262702	0.962983	0.997203	0.711581	0.99541
eosinophill_percent	0.353361	0.979969	0.276746	0.173986	0.00017126	0.0074107	0.00953286	0.00682106	0.00681329	0.00701178	0.401766	0.997203	0.468774	0.229219
phosphate	1.60789e-06	0.992824	0.00325303	2.39208e-06	-6.28859e-05	-0.0205445	0.034175	0.00699244	0.00698059	0.0072429	3.81301e-06	0.997203	0.0142106	8.34709e-06
creatinine	3.57802e-07	0.997203	0.0903005	3.44745e-08	2.06322e-05	0.00994931	-0.0334375	0.00588482	0.00587366	0.00605871	9.57985e-07	0.997203	0.187373	1.78837e-07
