## Supplemental File 1 for "Phenome-Wide Association Study of Actigraphy in the UK Biobank": TableS7.proportional_hazards_results.xlsx

### Sheet: Header
Table Of Contents
Summary	This spreadsheet contains 3 sheets with the results for each diagnosis (PheCODE), modelling the predictive power of circadian rhythm robustness. Cox proportional hazards models were run for each diagnosis as a function of the temp_RA variable (measuring circadian rhythm amplitude). First, the model is performed for the "overall" effect, controlling for age and sex but without interaction terms. T…
Overall	Overall Model of PheCODE Hazard Ratio by circadian rhythm robustness
Column	Description	Reference
activity_var	Activity variable identifier
phecode	PheCODE of the diagnosis measured
meaning	Meaning of the PheCODE measured
N_cases	Number of cases in the model (with record of diagnosis occuring after the actigraphy measurement)
N_controls	Number of controls in the model (with no record of the diagnosis at any time)
p	p-value of the significance of the temp_RA in the Cox proportional hazards model
logHR	Natural log of the hazard ratio per unit change in temp_RA, measuring effect size of the variable
logHR_se	Standard error of logHR
std_logHR	Standardized natural log of the hazard ratio per SD change in temp_RA
std_logHR_se	Standard error of std_log_HR
q	Benjamini-Hochberg corrected p-value of p
By Sex	Model of PheCODE Hazard Ratio by circadian rhythm robustness, separately by sex
Column	Description	Reference
activity_var	Activity variable identifier
phecode	PheCODE of the diagnosis measured
meaning	Meaning of the PheCODE measured
N_cases_male	Number of male cases
N_cases_female	Number of female cases
N_controls	Number of controls (either sex)
sex_diff_p	p-value of the significance of the interaction of sex and temp_RA (i.e., tests for a difference in male_logHR and female_logHR)
male_p	p-value of the significance of temp_RA amongst males (i.e. tests for male_logHR non-zero)
female_p	p-value of the significance of temp_RA amongst females (i.e. tests for female_logHR non-zero)
male_logHR	Natural log of the hazard ratio per unit change in temp_RA in males, measuring effect size of the variable
female_logHR	Natural log of the hazard ratio per unit change in temp_RA in females, measuring effect size of the variable
male_logHR_se	Standard error of logHR in males
female_logHR_se	Standard error of logHR in females
male_std_logHR	Standardized natural log of the hazard ratio per SD change in temp_RA in males
female_std_logHR	Standardized natural log of the hazard ratio per SD change in temp_RA in females
male_std_logHR_se	Standard error of std_log_HR in males
female_std_logHR_se	Standard error of std_log_HR in females
sex_diff_q	Benjamini-Hochberg corrected p-value of sex_diff_p
By Sex	Model of PheCODE Hazard Ratio by circadian rhythm robustness, separately by age
Column	Description	Reference
activity_var	Activity variable identifier
phecode	PheCODE of the diagnosis measured
meaning	Meaning of the PheCODE measured
N_cases	Number of cases
N_controls	Number of controls
age_diff_p	p-value of the significance of the interaction of age and temp_RA
age55_std_logHR	Natural log of the hazard ratio per unit change in temp_RA at age 55
age70_std_logHR	Natural log of the hazard ratio per unit change in temp_RA at age 70
age55_std_logHR_se	Standard error of age55_std_logHR
age70_std_logHR_se	Standard error of age70_std_logHR
age55_p	p-value of the significance of temp_RA at age 55
age70_p	p-value of the significance of temp_RA at age 70
age_diff_q	Benjamini-Hochberg corrected p-value of age_diff_p

### Sheet: Overall
phecode	meaning	N_cases	N_controls	p	logHR	logHR_se	std_logHR	std_logHR_se	q
250	Diabetes mellitus	814	23192	6.44896e-12	7.83685	1.14084	0.256107	0.0372825	1.47036e-09
401	Hypertension	3297	17119	3.48084e-07	2.88696	0.566587	0.0938449	0.0184177	3.96815e-05
571	Chronic liver disease and cirrhosis	187	24426	1.77922e-05	10.2396	2.38634	0.33525	0.0781297	0.00135221
272	Disorders of lipoid metabolism	1421	20431	0.000179527	3.21499	0.858199	0.10483	0.0279831	0.010233
585	Renal failure	519	23989	0.000229355	5.23742	1.42156	0.171593	0.0465744	0.0104533
480	Pneumonia	568	23535	0.000275087	4.94125	1.35835	0.16176	0.0444677	0.0104533
426	Cardiac conduction disorders	430	23998	0.000376094	5.54869	1.56024	0.181711	0.0510954	0.0122499
496	Chronic airway obstruction	482	23837	0.000594335	5.0713	1.47671	0.166013	0.0483412	0.0167958
287	Purpura and other hemorrhagic conditions	101	24533	0.000662993	10.9332	3.21146	0.357883	0.105122	0.0167958
278	Overweight, obesity and other hyperalimentation	782	23539	0.000870756	3.97882	1.1951	0.130127	0.0390858	0.0198532
495	Asthma	1002	21401	0.00157162	3.26297	1.03222	0.106617	0.0337275	0.0325755
760	Back pain	313	24013	0.00211796	5.71147	1.85849	0.187048	0.0608648	0.0402412
781	Symptoms involving nervous and musculoskeletal systems	70	24556	0.00364073	11.2344	3.86363	0.36787	0.126515	0.0630618
783	Fever of unknown origin	150	24384	0.00405493	7.61246	2.64887	0.249395	0.0867806	0.0630618
394	Rheumatic disease of the heart valves	337	24138	0.00450064	5.02067	1.76737	0.164375	0.0578632	0.0630618
41	Bacterial infection NOS	302	23780	0.00451353	5.30816	1.86917	0.173853	0.0612191	0.0630618
357	Inflammatory and toxic neuropathy	119	24521	0.00470197	8.44498	2.9875	0.27654	0.097829	0.0630618
509	Respiratory failure, insufficiency, arrest	69	24557	0.00538926	10.698	3.84435	0.350411	0.12592	0.0681362
789	Nausea and vomiting	403	23829	0.00583242	4.53269	1.64403	0.148463	0.0538484	0.0681362
318	Tobacco use disorder	332	23756	0.00597686	4.78825	1.74178	0.156636	0.0569781	0.0681362
574	Cholelithiasis and cholecystitis	327	23419	0.00684453	4.93367	1.82437	0.161703	0.0597945	0.0729358
411	Ischemic Heart Disease	861	22510	0.00703766	2.95216	1.0954	0.0964467	0.0357865	0.0729358
418	Nonspecific chest pain	659	22577	0.00735794	3.38689	1.26367	0.110814	0.0413455	0.0729396
726	Peripheral enthesopathies and allied syndromes	288	23829	0.00768131	5.1115	1.91746	0.16753	0.0628452	0.0729725
333	Extrapyramidal disease and abnormal movement disorders	78	24587	0.00809874	9.87554	3.72954	0.323449	0.122152	0.0738605
530	Diseases of esophagus	1266	21364	0.00846004	2.39541	0.909716	0.0784124	0.0297791	0.074188
687	Symptoms affecting skin	185	24295	0.00928982	6.25097	2.40311	0.20469	0.0786905	0.0784473
395	Heart valve disorders	254	24152	0.0102131	5.22744	2.03519	0.171188	0.0666482	0.083164
428	Congestive heart failure; nonhypertensive	275	24284	0.0108734	4.97885	1.95499	0.163041	0.0640194	0.0838361
416	Cardiomegaly	173	24428	0.0110491	6.23231	2.45256	0.204064	0.080304	0.0838361
599	Other symptoms/disorders or the urinary system	676	22922	0.0113988	3.11007	1.22916	0.101893	0.0402701	0.0838361
300	Anxiety disorders	520	23721	0.0130962	3.55555	1.43303	0.116577	0.0469852	0.0933103
306	Other mental disorder	1893	21891	0.0160823	1.7701	0.735382	0.0578992	0.0240541	0.106977
573	Other disorders of liver	299	24154	0.016161	4.52502	1.8813	0.148294	0.061654	0.106977
586	Other disorders of the kidney and ureters	153	24337	0.0164219	6.28357	2.61881	0.205837	0.0857867	0.106977
285	Other anemias	475	23723	0.0218677	3.41979	1.49163	0.112043	0.0488703	0.138495
327	Sleep disorders	224	24208	0.0226759	4.91142	2.15522	0.160803	0.070563	0.139733
562	Diverticulosis and diverticulitis	1461	22042	0.023518	1.91285	0.844558	0.0626352	0.0276546	0.141108
292	Neurological disorders	249	24308	0.0271625	4.55266	2.0608	0.149082	0.067483	0.158796
785	Abdominal pain	801	21892	0.0293258	2.50182	1.14811	0.0820748	0.0376649	0.167157
709	Diffuse diseases of connective tissue	104	24440	0.030565	6.95332	3.21513	0.227935	0.105394	0.168831
252	Disorders of parathyroid gland	51	24608	0.0311004	10.1498	4.70817	0.332439	0.154208	0.168831
1011	Complications of surgical and medical procedures	118	24407	0.0393746	6.22264	3.02033	0.203689	0.098866	0.208214
519	Other diseases of respiratory system, not elsewhere classified	398	23994	0.0401816	3.3397	1.62763	0.109416	0.0533246	0.208214
714	Rheumatoid arthritis and other inflammatory polyarthropathies	202	24280	0.0414741	4.70512	2.30783	0.153971	0.0755218	0.210135
458	Hypotension	369	24131	0.0437148	3.37745	1.67465	0.110691	0.0548839	0.215993
386	Vertiginous syndromes and other disorders of vestibular system	287	23890	0.0445248	3.8656	1.92403	0.1265	0.062963	0.215993
743	Osteoporosis, osteopenia and pathological fracture	370	23939	0.0473012	3.44375	1.73612	0.112911	0.0569227	0.224681
427	Cardiac dysrhythmias	783	22844	0.0527957	2.21675	1.14467	0.0725293	0.0374521	0.243559
550	Abdominal hernia	1412	21082	0.053412	1.64826	0.853327	0.0540294	0.0279717	0.243559
994	Sepsis and SIRS	272	24357	0.0563537	3.74028	1.96001	0.122509	0.0641985	0.251934
415	Pulmonary heart disease	151	24314	0.0642605	4.8827	2.63877	0.159734	0.0863257	0.275679
280	Iron deficiency anemias	438	23815	0.0654285	2.85273	1.54844	0.0933345	0.0506614	0.275679
715	Other inflammatory spondylopathies	54	24449	0.0664751	8.13496	4.43272	0.266528	0.145231	0.275679
473	Diseases of the larynx and vocal cords	59	24549	0.0665015	-7.1576	3.90054	-0.234408	0.127741	0.275679
501	Pneumonitis due to inhalation of food or vomitus	57	24632	0.0689898	7.84814	4.31575	0.257019	0.141337	0.280887
204	Leukemia	82	24570	0.0721693	6.42657	3.57419	0.210535	0.117091	0.288677
365	Glaucoma	351	24051	0.0741274	-2.98697	1.6726	-0.0978595	0.0547979	0.291397
618	Genital prolapse	192	23830	0.0813243	4.24137	2.4333	0.139252	0.0798898	0.31427
459	Other disorders of circulatory system	793	23410	0.0869613	1.96219	1.14638	0.0641737	0.0374923	0.327622
443	Peripheral vascular disease	165	24375	0.0876533	4.29171	2.51285	0.140628	0.0823395	0.327622
38	Septicemia	333	24260	0.0991051	2.90737	1.76289	0.0952394	0.0577486	0.36432
202	Cancer of other lymphoid, histiocytic tissue	88	24509	0.101874	5.63095	3.44224	0.184408	0.11273	0.36432
716	Other arthropathies	1370	22262	0.103325	1.436	0.881554	0.0470044	0.0288558	0.36432
331	Other cerebral degenerations	50	24618	0.103863	-6.98873	4.29704	-0.228908	0.140745	0.36432
782	Symptoms involving skin and other integumentary tissue	112	24549	0.108471	4.96887	3.09567	0.162664	0.101342	0.374718
507	Pleurisy; pleural effusion	323	24103	0.117567	2.79856	1.78814	0.0916608	0.0585667	0.400079
740	Osteoarthrosis	942	21461	0.120198	1.65123	1.06261	0.0540805	0.0348021	0.403016
290	Delirium dementia and amnestic and other cognitive disorders	200	24474	0.123807	3.53735	2.29849	0.115833	0.0752658	0.405507
577	Diseases of pancreas	66	24516	0.127338	6.13465	4.02356	0.200812	0.131707	0.405507
594	Urinary calculus	142	24148	0.127862	4.08091	2.68025	0.133581	0.0877328	0.405507
454	Varicose veins	158	23867	0.129297	-3.75863	2.47787	-0.123249	0.0812516	0.405507
722	Intervertebral disc disorders	248	23480	0.129833	3.11761	2.05816	0.102143	0.0674317	0.405507
1015	Effects of other external causes	96	24482	0.13213	-4.78116	3.17526	-0.156512	0.103942	0.407102
532	Dysphagia	244	24199	0.136854	3.07339	2.066	0.100544	0.0675878	0.414229
465	Acute upper respiratory infections of multiple or unspecified sites	73	24531	0.138352	5.61162	3.78663	0.183752	0.123993	0.414229
686	Other local infections of skin and subcutaneous tissue	114	24370	0.139893	4.4683	3.02692	0.14622	0.0990526	0.414229
990	Effects radiation NOS	337	24278	0.145097	2.56187	1.75823	0.0839138	0.0575907	0.422439
366	Cataract	1244	22444	0.146371	1.33875	0.921708	0.0438433	0.0301854	0.422439
564	Functional digestive disorders	1095	22270	0.149657	1.40615	0.975988	0.0460538	0.0319653	0.426523
555	Inflammatory bowel disease and other gastroenteritis and colitis	92	24328	0.158293	4.72305	3.34769	0.154742	0.109681	0.445565
228	Hemangioma and lymphangioma, any site	50	24581	0.163966	6.35276	4.56424	0.208096	0.14951	0.455907
764	Sciatica	84	24375	0.167797	4.89752	3.55068	0.160459	0.116332	0.460937
859	Complication due to other implant and internal device	116	24459	0.172857	4.11728	3.02057	0.13486	0.0989374	0.469184
345	Epilepsy, recurrent seizures, convulsions	135	24385	0.175069	3.77973	2.78722	0.123745	0.0912509	0.469597
528	Diseases of the oral soft tissues, excluding lesions specific for gingiva and tongue	93	24428	0.177827	4.51226	3.34868	0.14779	0.109679	0.471449
70	Viral hepatitis	52	24489	0.181875	6.05082	4.53244	0.198189	0.148456	0.476638
477	Epistaxis or throat hemorrhage	75	24517	0.194019	4.89996	3.77274	0.160371	0.123478	0.502685
916	Contusion	64	24571	0.204971	5.17406	4.08205	0.169441	0.13368	0.513703
450	Noninfectious disorders of lymphatic channels	58	24617	0.2093	-5.2273	4.16354	-0.171199	0.13636	0.513703
514	Abnormal findings examination of lungs	101	24529	0.209615	4.04796	3.22643	0.132563	0.10566	0.513703
535	Gastritis and duodenitis	816	22565	0.212841	1.39949	1.12337	0.0458503	0.0368042	0.513703
332	Parkinson's disease	72	24603	0.213814	4.74249	3.81491	0.155296	0.124922	0.513703
340	Migraine	184	23658	0.215146	-2.92502	2.35977	-0.0959201	0.0773836	0.513703
276	Disorders of fluid, electrolyte, and acid-base balance	538	23960	0.218044	1.71568	1.39288	0.0561303	0.0455698	0.513703
362	Other retinal disorders	296	24209	0.218168	2.33077	1.89276	0.0763504	0.0620022	0.513703
367	Disorders of refraction and accommodation; blindness and low vision	264	24308	0.218549	2.46036	1.99965	0.0805725	0.065485	0.513703
350	Abnormal movement	222	24399	0.238034	2.56385	2.1729	0.0839439	0.0711439	0.549555
798	Malaise and fatigue	161	24323	0.238623	3.03826	2.57821	0.0995508	0.084477	0.549555
339	Other headache syndromes	207	23968	0.245198	2.62041	2.2549	0.0858246	0.0738535	0.55735
261	Vitamin deficiency	190	24470	0.248255	2.73134	2.36562	0.0894607	0.0774821	0.55735
174	Breast cancer	377	23662	0.249341	1.98813	1.72588	0.0652428	0.0566368	0.55735
572	Ascites (non malignant)	62	24598	0.252135	4.70614	4.10952	0.1541	0.134564	0.558123
389	Hearing loss	362	24129	0.259811	1.90852	1.69369	0.0624865	0.055453	0.564437
1010	Other tests	208	23896	0.259938	2.50721	2.22559	0.0821977	0.072965	0.564437
288	Diseases of white blood cells	173	24403	0.281878	2.65107	2.46357	0.0867783	0.0806408	0.606304
510	Other diseases of lung	88	24573	0.287712	3.6985	3.4788	0.121154	0.113957	0.613069
701	Other hypertrophic and atrophic conditions of skin	113	24314	0.297542	-3.0822	2.95877	-0.100918	0.0968764	0.6267
512	Other symptoms of respiratory system	364	23969	0.301292	1.75534	1.69817	0.0574676	0.0555959	0.6267
591	Urinary tract infection	420	23733	0.305388	1.60359	1.56456	0.0526337	0.0513526	0.6267
965	Poisoning by analgesics, antipyretics, and antirheumatics	364	24060	0.307534	1.75274	1.71768	0.0573675	0.0562201	0.6267
854	Complications of cardiac/vascular device, implant, and graft	70	24549	0.307853	3.90037	3.82488	0.127687	0.125215	0.6267
502	Postinflammatory pulmonary fibrosis	69	24607	0.315355	3.9367	3.92083	0.128908	0.128388	0.630086
451	Phlebitis and thrombophlebitis	120	24415	0.31711	-2.86492	2.86374	-0.0938502	0.0938114	0.630086
348	Other conditions of brain	65	24586	0.317806	3.9704	3.97447	0.130005	0.130138	0.630086
211	Benign neoplasm of other parts of digestive system	305	24137	0.335849	-1.75975	1.8285	-0.0575902	0.0598402	0.660116
508	Pulmonary collapse; interstitial and compensatory emphysema	158	24487	0.341672	2.44247	2.56868	0.079999	0.0841328	0.665823
368	Visual disturbances	166	24379	0.345818	2.35969	2.50303	0.0772442	0.0819365	0.667515
414	Other forms of chronic heart disease	156	24480	0.348396	2.40161	2.56115	0.0786322	0.083856	0.667515
960	Poisoning by antibiotics	882	23010	0.355989	1.01239	1.0968	0.0331896	0.0359571	0.676379
558	Noninfectious gastroenteritis	181	23804	0.371358	-2.11867	2.37005	-0.0693355	0.0775622	0.699748
317	Alcohol-related disorders	435	23781	0.379859	1.34502	1.53164	0.0440392	0.0501497	0.709901
479	Other upper respiratory disease	68	24426	0.391759	3.36135	3.92483	0.110098	0.128555	0.726187
112	Candidiasis	111	24519	0.39521	2.62324	3.08542	0.0859392	0.10108	0.726677
681	Superficial cellulitis and abscess	223	24208	0.400638	-1.78197	2.12018	-0.0583427	0.0694158	0.728851
593	Hematuria	228	23691	0.402786	1.76985	2.11539	0.0579938	0.0693162	0.728851
521	Diseases of hard tissues of teeth	90	24428	0.408667	2.80367	3.39328	0.0917723	0.111072	0.73367
568	Other disorders of peritoneum	193	24343	0.412633	1.90204	2.32164	0.0622662	0.0760021	0.735002
735	Acquired foot deformities	195	23987	0.429984	-1.83837	2.32936	-0.060319	0.0764286	0.759971
274	Gout and other crystal arthropathies	217	24232	0.437059	1.68714	2.17088	0.0551663	0.0709837	0.766535
293	Symptoms involving head and neck	60	24483	0.44703	3.16602	4.16376	0.103606	0.136256	0.774264
590	Pyelonephritis	65	24576	0.450525	3.04014	4.02913	0.0996108	0.132015	0.774264
244	Hypothyroidism	712	23042	0.451654	0.924124	1.22781	0.0303022	0.0402602	0.774264
695	Erythematous conditions	105	24401	0.455059	-2.32272	3.10936	-0.0760929	0.101864	0.774279
172	Skin cancer	628	23365	0.466074	-0.919576	1.26163	-0.0301045	0.0413023	0.787147
727	Other disorders of synovium, tendon, and bursa	176	24147	0.473683	1.75308	2.44673	0.0574717	0.0802117	0.794115
871	Open wounds of extremities	135	24335	0.479182	1.95	2.75572	0.0638373	0.0902143	0.79545
476	Allergic rhinitis	137	22903	0.484064	-1.8854	2.69427	-0.061886	0.0884362	0.79545
433	Cerebrovascular disease	329	23967	0.484965	1.2293	1.76032	0.0402161	0.0575882	0.79545
597	Other disorders of urethra and urinary tract	95	24422	0.492588	2.24702	3.27459	0.0736202	0.107287	0.79545
939	Atopic/contact dermatitis due to other or unspecified	155	23812	0.494644	1.77322	2.59645	0.0580021	0.0849299	0.79545
175	Acquired absence of breast	126	24480	0.500625	2.00118	2.97128	0.0655528	0.0973305	0.79545
717	Polymyalgia Rheumatica	125	24507	0.500718	1.95549	2.90407	0.064049	0.0951185	0.79545
379	Other disorders of eye	277	24234	0.502658	-1.29329	1.92939	-0.0423311	0.0631512	0.79545
364	Corneal opacity and other disorders of cornea	89	24581	0.509081	2.27031	3.43846	0.0743479	0.112602	0.79545
560	Intestinal obstruction without mention of hernia	172	24359	0.509367	1.6175	2.45141	0.0529885	0.0803071	0.79545
592	Cystitis and urethritis	65	24468	0.516111	-2.53579	3.90511	-0.083085	0.127951	0.800498
275	Disorders of mineral metabolism	186	24444	0.526516	1.50402	2.37476	0.0492459	0.0777566	0.811119
374	Other disorders of eyelids	150	24068	0.53242	-1.61203	2.58207	-0.0527877	0.0845529	0.81471
624	Symptoms involving female genital tract	86	24271	0.53603	2.21804	3.58427	0.0726768	0.117443	0.814766
165	Cancer within the respiratory system	114	24540	0.55183	1.79192	3.01153	0.0586816	0.0986212	0.819471
475	Chronic sinusitis	68	24338	0.555064	2.29068	3.88127	0.0750128	0.1271	0.819471
277	Other disorders of metabolism	105	24520	0.558173	-1.80135	3.0763	-0.0589457	0.100666	0.819471
79	Viral infection	78	24307	0.558687	2.13087	3.6438	0.0698241	0.1194	0.819471
195	Cancer, suspected or other	910	23137	0.558999	-0.617994	1.05761	-0.0201876	0.0345483	0.819471
565	Anal and rectal conditions	438	23534	0.565512	-0.865867	1.50671	-0.0283017	0.0492483	0.819471
537	Other disorders of stomach and duodenum	123	24427	0.567994	1.6572	2.90224	0.0542521	0.0950109	0.819471
8	Intestinal infection	87	24427	0.569066	1.96363	3.44843	0.0643361	0.112984	0.819471
578	Gastrointestinal hemorrhage	443	23226	0.571473	-0.851834	1.50532	-0.0278543	0.0492227	0.819471
189	Cancer of urinary organs (incl. kidney and bladder)	144	24377	0.59061	1.41828	2.63643	0.0464431	0.0863331	0.84059
870	Open wounds of head; neck; and trunk	121	24245	0.593575	1.54966	2.90382	0.0506792	0.0949648	0.84059
420	Carditis	112	24486	0.59872	1.59505	3.03102	0.0522213	0.0992344	0.842644
761	Cervicalgia	50	24601	0.617609	2.29307	4.59311	0.0750959	0.15042	0.859735
153	Colorectal cancer	166	24345	0.618406	1.23989	2.48919	0.0405958	0.0814995	0.859735
159	Malignant neoplasm of other and ill-defined sites within the digestive organs and peritoneum	281	24236	0.625444	-0.924524	1.89394	-0.0302781	0.0620263	0.86425
208	Benign neoplasm of colon	979	22831	0.637759	0.478391	1.01605	0.0156666	0.0332742	0.875958
563	Constipation	549	23736	0.660086	0.603881	1.3731	0.019805	0.0450325	0.897484
214	Lipoma	103	24223	0.663391	1.35174	3.10578	0.0442715	0.101718	0.897484
216	Benign neoplasm of skin	124	24045	0.665707	1.24243	2.87568	0.0406661	0.0941241	0.897484
531	Peptic ulcer (excl. esophageal)	197	24051	0.672256	-0.952701	2.25196	-0.0312173	0.0737904	0.897484
1002	Symptoms concerning nutrition, metabolism, and development	275	24238	0.673113	0.818474	1.94007	0.0267995	0.063524	0.897484
198	Secondary malignant neoplasm	442	24036	0.677563	0.63431	1.52555	0.0207903	0.0500017	0.898164
747	Cardiac and circulatory congenital anomalies	124	24454	0.694262	-1.12133	2.85269	-0.0366952	0.0933534	0.913915
442	Other aneurysm	101	24518	0.697461	1.23274	3.17104	0.0403754	0.10386	0.913915
80	Postoperative infection	122	24367	0.703216	1.11106	2.9163	0.036366	0.0954533	0.916191
851	Complications of transplants and reattached limbs	181	24232	0.721513	-0.847323	2.3772	-0.0277451	0.0778402	0.934688
850	Hemorrhage or hematoma complicating a procedure	154	24290	0.736247	0.870601	2.5847	0.0284953	0.084599	0.944827
375	Disorders of lacrimal system	89	24459	0.737628	1.16094	3.46554	0.0380051	0.113449	0.944827
371	Inflammation of the eye	69	24457	0.762108	-1.16407	3.84547	-0.038114	0.125908	0.951805
430	Intracranial hemorrhage	64	24567	0.76504	1.18836	3.97618	0.0389254	0.130242	0.951805
569	Other disorders of intestine	181	24352	0.765633	0.709121	2.37886	0.0232018	0.0778343	0.951805
737	Curvature of spine	58	24597	0.766494	-1.26061	4.24502	-0.0412868	0.13903	0.951805
790	Nonspecific findings on examination of blood	325	24076	0.768062	0.516984	1.75302	0.0169264	0.0573949	0.951805
601	Inflammatory diseases of prostate	58	24541	0.768123	1.21046	4.10561	0.039627	0.134406	0.951805
1009	Injury, NOS	150	24204	0.772378	-0.747007	2.58242	-0.0244159	0.0844065	0.951904
559	Ileostomy status	57	24571	0.78282	1.16597	4.22995	0.0381551	0.138421	0.959586
361	Retinal detachments and defects	83	24365	0.805249	0.858492	3.48189	0.0281085	0.114003	0.971599
1100	Family history	187	24411	0.806298	-0.580101	2.36579	-0.0190078	0.0775182	0.971599
351	Other peripheral nerve disorders	280	23817	0.812803	-0.457869	1.93348	-0.0149867	0.0632853	0.971599
218	Benign neoplasm of uterus	109	23613	0.814524	0.744665	3.17428	0.0244108	0.104056	0.971599
1019	Other ill-defined and unknown causes of morbidity and mortality	187	23713	0.816546	0.542651	2.33912	0.0177996	0.076726	0.971599
425	Cardiomyopathy	59	24584	0.818189	-0.956909	4.16273	-0.0313446	0.136355	0.971599
696	Psoriasis and related disorders	116	24322	0.838405	0.609217	2.98731	0.0199485	0.097818	0.990447
506	Empyema and pneumothorax	59	24533	0.850725	0.771816	4.1012	0.0252654	0.134252	0.999822
788	Syncope and collapse	304	24021	0.871562	-0.295364	1.8269	-0.00967575	0.059847	1
704	Diseases of hair and hair follicles	84	24321	0.879141	0.531715	3.49677	0.0174131	0.114515	1
596	Other disorders of bladder	257	23890	0.884335	0.286369	1.9685	0.00938834	0.0645354	1
915	Superficial injury without mention of infection	171	24361	0.885381	0.351615	2.43921	0.0115065	0.0798224	1
561	Symptoms involving digestive system	606	23305	0.891202	0.178904	1.30794	0.00586344	0.0428667	1
242	Thyrotoxicosis with or without goiter	78	24372	0.897311	-0.476948	3.69558	-0.0156236	0.121058	1
575	Other biliary tract disease	159	24363	0.899137	-0.322929	2.54774	-0.0105738	0.0834213	1
396	Abnormal heart sounds	64	24574	0.926465	0.380135	4.1188	0.0124507	0.134904	1
733	Other disorders of bone and cartilage	134	24520	0.930912	0.245601	2.83283	0.00804488	0.0927919	1
689	Disorder of skin and subcutaneous tissue NOS	254	24111	0.958131	-0.10475	1.99528	-0.00342844	0.0653049	1
721	Spondylosis and allied disorders	111	24394	0.970887	-0.111322	3.05023	-0.00364458	0.0998619	1
289	Other diseases of blood and blood-forming organs	153	24365	0.980957	-0.0616303	2.58203	-0.00201885	0.0845806	1
579	Other symptoms involving abdomen and pelvis	172	24402	0.98721	-0.0392358	2.4475	-0.0012855	0.0801884	1
598	Abnormal findings on examination of urine	95	24429	0.988848	0.0451836	3.23256	0.00147962	0.105856	1
706	Diseases of sebaceous glands	105	24096	0.992326	-0.0300013	3.11921	-0.000981956	0.102093	1
342	Hemiplegia	65	24602	0.995353	-0.0229943	3.9483	-0.000752893	0.129277	1
185	Cancer of prostate	381	24074						1
197	Chemotherapy	176	23690						1
334	Degenerative disease of the spinal cord	70	24576						1
353	Nerve root and plexus disorders	50	24599						1
455	Hemorrhoids	195	23241						1
557	Intestinal malabsorption (non-celiac)	84	24502						1
595	Hydronephrosis	107	24527						1
600	Hyperplasia of prostate	602	23487						1
603	Other disorders of testis	57	24530						1
604	Disorders of penis	56	24490						1
614	Inflammatory diseases of female pelvic organs	61	24273						1
619	Noninflammatory female genital disorders	116	24034						1
622	Polyp of female genital organs	128	23864						1
626	Disorders of menstruation and other abnormal bleeding from female genital tract	55	23491						1
627	Menopausal and postmenopausal disorders	145	23934						1
702	Degenerative skin conditions and other dermatoses	268	24112						1
728	Disorders of muscle, ligament, and fascia	169	24415						1
858	Complication of internal orthopedic device	113	24417						1

### Sheet: By Sex
phecode	meaning	N_cases_male	N_cases_female	N_controls	sex_diff_p	male_p	female_p	male_logHR	female_logHR	male_logHR_se	female_logHR_se	male_std_logHR	female_std_logHR	male_std_logHR_se	female_std_logHR_se	sex_diff_q
418	Nonspecific chest pain	300	359	22577	0.00879586	0.994524	0.000213883	0.0121915	6.60992	1.77619	1.78549	0.000398887	0.216267	0.0581143	0.0584185	0.33269
278	Overweight, obesity and other hyperalimentation	359	423	23539	0.0095937	0.656129	3.87683e-05	0.754377	6.95288	1.69422	1.68977	0.0246718	0.227393	0.0554094	0.0552636	0.33269
550	Abdominal hernia	749	663	21082	0.015763	0.879669	0.000917261	0.170518	4.34063	1.12635	1.30949	0.0055895	0.142284	0.0369214	0.0429246	0.33269
367	Disorders of refraction and accommodation; blindness and low vision	120	144	24308	0.0174233	0.361918	0.0147109	-2.53782	6.88827	2.78356	2.82373	-0.083109	0.225579	0.0911566	0.0924723	0.33269
172	Skin cancer	346	282	23365	0.027126	0.384779	0.0302027	1.44992	-4.19969	1.66826	1.93764	0.0474666	-0.137486	0.0546143	0.0634332	0.33269
272	Disorders of lipoid metabolism	801	620	20431	0.033025	0.121351	6.06698e-05	1.71408	5.44915	1.10648	1.35883	0.0558905	0.177679	0.0360787	0.0443069	0.33269
512	Other symptoms of respiratory system	164	200	23969	0.0344874	0.440856	0.0269371	-1.83923	5.32994	2.3863	2.40909	-0.0602142	0.174496	0.0781244	0.0788706	0.33269
318	Tobacco use disorder	173	159	23756	0.0345652	0.397434	0.00040945	1.95685	9.40723	2.31248	2.66198	0.0640135	0.307734	0.075647	0.0870802	0.33269
785	Abdominal pain	298	503	21892	0.0417941	0.00272371	0.644073	5.47243	0.685045	1.82578	1.48274	0.179528	0.0224736	0.0598964	0.0486429	0.357572
573	Other disorders of liver	159	140	24154	0.0662945	0.475477	0.00242344	1.76578	8.74114	2.47449	2.88226	0.0578683	0.286465	0.0810939	0.0944574	0.484348
250	Diabetes mellitus	518	296	23192	0.0691926	6.69972e-06	8.70867e-08	6.28096	10.7159	1.39484	2.0023	0.205261	0.350194	0.045583	0.0654349	0.484348
389	Hearing loss	197	165	24129	0.093627	0.798594	0.0487165	-0.562572	5.20318	2.20472	2.63978	-0.0184191	0.170357	0.0721844	0.0864288	0.600773
208	Benign neoplasm of colon	528	451	22831	0.109346	0.174715	0.346423	1.83179	-1.46167	1.34967	1.55241	0.0599885	-0.0478678	0.0442	0.0508393	0.616666
351	Other peripheral nerve disorders	104	176	23817	0.122091	0.172646	0.432843	-4.04347	1.99273	2.96496	2.54066	-0.132348	0.0652248	0.0970472	0.0831592	0.616666
726	Peripheral enthesopathies and allied syndromes	114	174	23829	0.125968	0.580433	0.00315254	1.60172	7.49616	2.89772	2.53895	0.0524968	0.245688	0.0949733	0.0832148	0.616666
427	Cardiac dysrhythmias	459	324	22844	0.131845	0.600279	0.0204875	0.760319	4.31921	1.45099	1.8639	0.0248767	0.141319	0.0474746	0.0609843	0.616666
395	Heart valve disorders	147	107	24152	0.136147	0.00336792	0.641822	7.68527	1.49791	2.62117	3.22025	0.251677	0.0490534	0.0858381	0.105457	0.616666
365	Glaucoma	171	180	24051	0.146529	0.0219538	0.90139	-5.17848	-0.307276	2.26019	2.47991	-0.169658	-0.010067	0.0740488	0.0812473	0.626819
585	Renal failure	323	196	23989	0.163928	0.0327797	0.00111704	3.7494	7.92424	1.75635	2.4313	0.122841	0.259621	0.0575429	0.0796564	0.664341
244	Hypothyroidism	161	551	23042	0.19609	0.446408	0.209695	-1.84133	1.7869	2.4183	1.4245	-0.0603778	0.0585929	0.0792967	0.0467097	0.754947
306	Other mental disorder	1070	823	21891	0.210925	0.286483	0.0125391	1.01779	2.89807	0.954896	1.16081	0.0332917	0.0947947	0.0312343	0.0379696	0.77339
562	Diverticulosis and diverticulitis	708	753	22042	0.262709	0.0167525	0.458907	2.8037	0.906196	1.17207	1.22352	0.0918055	0.0296729	0.0383787	0.0400634	0.884659
426	Cardiac conduction disorders	292	138	23998	0.264249	0.0168612	0.00419265	4.44067	8.27669	1.85824	2.89062	0.145426	0.27105	0.0608546	0.0946637	0.884659
350	Abnormal movement	120	102	24399	0.31786	0.136366	0.987773	4.31322	-0.0501269	2.89583	3.27085	0.141221	-0.00164122	0.0948135	0.107092	0.938773
1010	Other tests	103	105	23896	0.326815	0.140746	0.962732	4.52482	0.151145	3.0718	3.23471	0.148344	0.00495522	0.100708	0.106048	0.938773
495	Asthma	391	611	21401	0.334351	0.154502	0.0019281	2.24005	4.25505	1.57328	1.37212	0.0731931	0.139033	0.0514066	0.0448335	0.938773
965	Poisoning by analgesics, antipyretics, and antirheumatics	104	260	24060	0.337362	0.168722	0.740593	4.26237	0.686573	3.09692	2.07381	0.139508	0.0224717	0.101363	0.0678764	0.938773
789	Nausea and vomiting	124	279	23829	0.353289	0.0141386	0.0660405	6.965	3.72708	2.83854	2.02763	0.228131	0.122076	0.0929732	0.0664126	0.938773
276	Disorders of fluid, electrolyte, and acid-base balance	282	256	23960	0.353564	0.751712	0.129202	0.588673	3.1953	1.86063	2.10598	0.0192591	0.104538	0.0608727	0.0688995	0.938773
195	Cancer, suspected or other	525	385	23137	0.369108	0.332306	0.704995	-1.31146	0.648299	1.35275	1.71242	-0.0428405	0.0211775	0.0441892	0.0559384	0.940799
401	Hypertension	1780	1517	17119	0.397346	0.000830258	7.24043e-05	2.49387	3.46604	0.746109	0.873445	0.081067	0.112669	0.0242534	0.0283926	0.940799
530	Diseases of esophagus	585	681	21364	0.398387	0.170463	0.0102769	1.76742	3.30661	1.28941	1.28844	0.0578555	0.10824	0.0422082	0.0421763	0.940799
574	Cholelithiasis and cholecystitis	119	208	23419	0.404439	0.238512	0.00626474	3.39273	6.50653	2.87833	2.38021	0.111198	0.213254	0.0943385	0.0780125	0.940799
280	Iron deficiency anemias	204	234	23815	0.433515	0.469967	0.0681246	1.57946	4.00593	2.186	2.19601	0.0516762	0.131064	0.0715209	0.0718483	0.940799
211	Benign neoplasm of other parts of digestive system	124	181	24137	0.438662	0.924847	0.200495	-0.261729	-3.12277	2.7746	2.4394	-0.00856542	-0.102197	0.0908025	0.0798324	0.940799
591	Urinary tract infection	222	198	23733	0.442479	0.839617	0.230559	0.422233	2.85215	2.0863	2.37894	0.0138587	0.0936148	0.0684775	0.0780825	0.940799
317	Alcohol-related disorders	242	193	23781	0.458806	0.258955	0.985459	2.26591	-0.0434789	2.00725	2.38564	0.0741913	-0.0014236	0.065722	0.0781116	0.940799
563	Constipation	253	296	23736	0.46429	0.439982	0.796714	1.5185	-0.496655	1.9664	1.92799	0.0498011	-0.0162884	0.0644905	0.0632307	0.940799
990	Effects radiation NOS	169	168	24278	0.492431	0.137251	0.645724	3.60551	1.1806	2.42615	2.56814	0.118098	0.0386704	0.0794681	0.0841191	0.946365
379	Other disorders of eye	112	165	24234	0.496194	0.352741	0.988617	-2.67689	-0.0370834	2.88059	2.59921	-0.0876177	-0.00121379	0.094285	0.0850751	0.946365
362	Other retinal disorders	130	166	24209	0.515616	0.790037	0.217799	0.736202	3.20297	2.76494	2.59897	0.0241162	0.104922	0.090573	0.0851361	0.946365
599	Other symptoms/disorders or the urinary system	439	237	22922	0.516199	0.0846456	0.050272	2.56592	4.2837	1.48806	2.18819	0.0840652	0.140343	0.048752	0.0716899	0.946365
689	Disorder of skin and subcutaneous tissue NOS	149	105	24111	0.546197	0.812675	0.560653	0.604171	-1.87673	2.54949	3.22533	0.0197744	-0.0614248	0.0834442	0.105564	0.95706
760	Back pain	115	198	24013	0.563904	0.0217328	0.0560864	6.76513	4.57397	2.94776	2.39429	0.221555	0.149795	0.0965379	0.0784119	0.95706
578	Gastrointestinal hemorrhage	223	220	23226	0.575596	0.423092	0.981109	-1.63963	0.0526819	2.0468	2.2249	-0.0536146	0.00172266	0.0669289	0.0727524	0.95706
41	Bacterial infection NOS	146	156	23780	0.587055	0.101368	0.0198504	4.25634	6.29169	2.59809	2.70126	0.139404	0.206065	0.0850926	0.0884719	0.95706
716	Other arthropathies	549	821	22262	0.589694	0.540001	0.12879	0.820506	1.77999	1.33892	1.1719	0.0268575	0.0582642	0.0438267	0.0383597	0.95706
1002	Symptoms concerning nutrition, metabolism, and development	120	155	24238	0.596609	0.5501	0.892673	1.70343	-0.358335	2.85041	2.65586	0.0557759	-0.0117331	0.0933317	0.0869613	0.95706
790	Nonspecific findings on examination of blood	221	104	24076	0.614266	0.568247	0.815736	1.19045	-0.75926	2.08619	3.25817	0.0389761	-0.0248586	0.0683031	0.106675	0.965276
366	Cataract	505	739	22444	0.629534	0.195631	0.459562	1.80721	0.90964	1.3965	1.22996	0.0591851	0.0297901	0.0457346	0.0402804	0.969482
411	Ischemic Heart Disease	546	315	22510	0.642485	0.0522753	0.0527806	2.60418	3.68489	1.34177	1.90265	0.0850783	0.120385	0.0438354	0.0621594	0.970026
159	Malignant neoplasm of other and ill-defined sites within the digestive organs and peritoneum	145	136	24236	0.690779	0.527592	0.975675	-1.60344	-0.0867672	2.53835	2.84562	-0.0525126	-0.00284162	0.0831309	0.093194	0.998484
480	Pneumonia	320	248	23535	0.72281	0.00214324	0.0368931	5.436	4.45261	1.7709	2.13355	0.177957	0.145764	0.0579733	0.0698454	0.998484
496	Chronic airway obstruction	246	236	23837	0.758404	0.00687281	0.035042	5.48551	4.57192	2.02946	2.16897	0.179572	0.149665	0.0664358	0.071003	0.998484
564	Functional digestive disorders	526	569	22270	0.769493	0.227049	0.443882	1.64722	1.07402	1.3636	1.40275	0.0539494	0.035176	0.0446603	0.0459424	0.998484
519	Other diseases of respiratory system, not elsewhere classified	195	203	23994	0.769592	0.0841945	0.2148	3.89759	2.9391	2.25705	2.36933	0.127693	0.0962909	0.0739456	0.0776243	0.998484
386	Vertiginous syndromes and other disorders of vestibular system	117	170	23890	0.772441	0.127646	0.199575	4.42169	3.30024	2.90242	2.57276	0.144698	0.107999	0.0949803	0.0841925	0.998484
788	Syncope and collapse	159	145	24021	0.774765	0.714523	0.953124	-0.892	0.162429	2.43857	2.76311	-0.0292208	0.00532095	0.0798843	0.090516	0.998484
300	Anxiety disorders	163	357	23721	0.788457	0.219236	0.0321727	2.99452	3.80352	2.43742	1.77547	0.0981824	0.124707	0.0799166	0.0582129	0.998484
561	Symptoms involving digestive system	206	400	23305	0.794635	0.898916	0.793843	-0.272504	0.432871	2.14517	1.65646	-0.00893113	0.0141871	0.0703066	0.0542892	0.998484
535	Gastritis and duodenitis	380	436	22565	0.80049	0.26948	0.454758	1.76095	1.19127	1.59469	1.59366	0.0576927	0.0390287	0.0522456	0.0522119	0.998484
394	Rheumatic disease of the heart valves	191	146	24138	0.826518	0.0199099	0.101204	5.33902	4.54995	2.29335	2.77598	0.174798	0.148964	0.0750837	0.0908847	0.998484
433	Cerebrovascular disease	207	122	23967	0.829136	0.451382	0.782408	1.6371	0.834054	2.17378	3.01993	0.0535569	0.0272857	0.0711141	0.0987958	0.998484
960	Poisoning by antibiotics	283	599	23010	0.829909	0.491953	0.571407	1.26744	0.774203	1.84433	1.3679	0.041551	0.0253811	0.0604636	0.0448445	0.998484
198	Secondary malignant neoplasm	215	227	24036	0.897464	0.69324	0.841917	0.835279	0.440859	2.11752	2.21046	0.0273773	0.0144497	0.0694042	0.0724505	1
285	Other anemias	210	265	23723	0.90013	0.0990311	0.116131	3.60943	3.23253	2.18811	2.05734	0.118256	0.105908	0.0716891	0.0674047	1
38	Septicemia	199	134	24260	0.916208	0.191917	0.259944	2.90464	3.29102	2.2259	2.9214	0.0951499	0.107807	0.0729158	0.0956987	1
459	Other disorders of circulatory system	439	354	23410	0.919672	0.143391	0.276097	2.18942	1.95385	1.49625	1.79396	0.0716053	0.0639009	0.0489349	0.0586715	1
458	Hypotension	202	167	24131	0.925825	0.121732	0.23195	3.41238	3.09572	2.20503	2.5898	0.111835	0.101457	0.0722663	0.0848765	1
507	Pleurisy; pleural effusion	186	137	24103	0.932727	0.222902	0.382777	2.80088	2.49153	2.29797	2.85467	0.0917369	0.0816048	0.0752654	0.0934986	1
740	Osteoarthrosis	365	577	21461	0.956498	0.304484	0.261891	1.68476	1.56723	1.64068	1.3969	0.0551785	0.0513292	0.0537349	0.0457507	1
994	Sepsis and SIRS	154	118	24357	0.965744	0.112981	0.21624	4.02871	3.85595	2.54188	3.11822	0.131957	0.126298	0.083257	0.102135	1
565	Anal and rectal conditions	235	203	23534	0.966912	0.634751	0.724725	-0.944391	-0.817611	1.98798	2.32177	-0.0308683	-0.0267244	0.0649791	0.0758891	1
681	Superficial cellulitis and abscess	118	105	24208	0.976992	0.504542	0.534572	-1.87803	-2.00142	2.81411	3.22267	-0.0614876	-0.0655274	0.0921355	0.105512	1
532	Dysphagia	113	131	24199	0.979079	0.301405	0.315314	3.03394	2.92549	2.93581	2.91345	0.0992534	0.0957057	0.0960431	0.0953116	1
702	Degenerative skin conditions and other dermatoses	139	129	24112												1
722	Intervertebral disc disorders	107	141	23480												1

### Sheet: By Age
phecode	meaning	N_cases	N_controls	age_diff_p	age55_std_logHR	age70_std_logHR	age55_std_logHR_se	age70_std_logHR_se	age55_p	age70_p	age_diff_q
208	Benign neoplasm of colon	979	22831	0.0646185	-0.0542308	0.0646994	0.0510233	0.0421752	0.287855	0.125028	0.658669
564	Functional digestive disorders	1095	22270	0.0746866	-0.0289885	0.0850467	0.0537274	0.0382155	0.589515	0.0260605	0.658669
562	Diverticulosis and diverticulitis	1461	22042	0.0758746	0.132671	0.0319662	0.0479898	0.0327079	0.00570428	0.328419	0.658669
278	Overweight, obesity and other hyperalimentation	782	23539	0.0837536	0.0496375	0.182478	0.0597323	0.0503193	0.405982	0.000287977	0.658669
561	Symptoms involving digestive system	606	23305	0.11683	0.0856843	-0.0447986	0.0670842	0.0531149	0.201521	0.398998	0.658669
716	Other arthropathies	1370	22262	0.128384	-0.0280561	0.0700478	0.057284	0.0325764	0.6243	0.0315445	0.658669
740	Osteoarthrosis	942	21461	0.144084	-0.031983	0.0834273	0.0696677	0.0395922	0.646181	0.0351146	0.658669
785	Abdominal pain	801	21892	0.254421	0.127001	0.0455404	0.0546171	0.0492835	0.0200645	0.355471	0.781809
495	Asthma	1002	21401	0.260201	0.147849	0.0754287	0.0490804	0.0442815	0.00259498	0.0885086	0.781809
366	Cataract	1244	22444	0.2879	0.119967	0.0374467	0.0770565	0.0308911	0.119514	0.225442	0.781809
250	Diabetes mellitus	814	23192	0.305013	0.317272	0.237021	0.0682298	0.0429477	3.3363e-06	3.44794e-08	0.781809
195	Cancer, suspected or other	910	23137	0.321724	0.0409325	-0.0344226	0.0694993	0.0380089	0.555892	0.365132	0.781809
418	Nonspecific chest pain	659	22577	0.327474	0.0652569	0.142976	0.0611888	0.0537264	0.286216	0.00779182	0.781809
244	Hypothyroidism	712	23042	0.388211	0.0760768	0.00718641	0.0652043	0.0493548	0.243325	0.884233	0.781809
172	Skin cancer	628	23365	0.389514	-0.0858684	-0.010882	0.0783446	0.046279	0.273075	0.814102	0.781809
960	Poisoning by antibiotics	882	23010	0.390905	-0.00268216	0.0567028	0.0553768	0.0450797	0.96137	0.208465	0.781809
480	Pneumonia	568	23535	0.421234	0.225211	0.145416	0.0907909	0.048713	0.0131251	0.00283723	0.792911
300	Anxiety disorders	520	23721	0.508774	0.148728	0.0911445	0.0680361	0.0603951	0.028824	0.131277	0.834761
401	Hypertension	3297	17119	0.526279	0.0782218	0.103801	0.0359128	0.0207936	0.0294099	6.02672e-07	0.834761
306	Other mental disorder	1893	21891	0.534809	0.0342524	0.0663384	0.0446314	0.0279494	0.442822	0.0176273	0.834761
411	Ischemic Heart Disease	861	22510	0.572512	0.130992	0.0862326	0.0711085	0.0399467	0.0654666	0.0308841	0.834761
585	Renal failure	519	23989	0.607726	0.221361	0.162612	0.110569	0.0486811	0.0452942	0.000837983	0.834761
535	Gastritis and duodenitis	816	22565	0.649153	0.0697281	0.0357844	0.0607594	0.0452671	0.251141	0.429235	0.834761
276	Disorders of fluid, electrolyte, and acid-base balance	538	23960	0.676391	0.0937078	0.0496869	0.100432	0.0482665	0.350805	0.303289	0.834761
563	Constipation	549	23736	0.690119	-0.00774009	0.0297985	0.0835979	0.051008	0.926232	0.559096	0.834761
530	Diseases of esophagus	1266	21364	0.708398	0.0941686	0.0713557	0.050453	0.0360486	0.0619895	0.0477795	0.834761
599	Other symptoms/disorders or the urinary system	676	22922	0.72677	0.0777691	0.108174	0.0792873	0.0444248	0.326676	0.0148996	0.834761
550	Abdominal hernia	1412	21082	0.730416	0.0423794	0.0620668	0.047735	0.0335534	0.374655	0.0643567	0.834761
459	Other disorders of circulatory system	793	23410	0.772104	0.0825332	0.0595722	0.0704688	0.0423325	0.241529	0.159367	0.851977
427	Cardiac dysrhythmias	783	22844	0.850672	0.0640119	0.0788871	0.0703101	0.0423329	0.362608	0.0624052	0.907383
272	Disorders of lipoid metabolism	1421	20431	0.912141	0.100385	0.10756	0.0586777	0.0310869	0.0871338	0.00054124	0.941564
600	Hyperplasia of prostate	602	23487								1
